# Statins and antidepressants induce similar *in vitro* gene expression responses

**DOI:** 10.1101/2022.03.27.22273017

**Authors:** Jiayue-Clara Jiang, Chenwen Hu, Andrew M McIntosh, Sonia Shah

## Abstract

**Background:** Based on observational studies and small-scale randomized controlled trials, it is uncertain whether cholesterol-lowering statins have any beneficial or adverse effects on depressive symptoms. In this study we investigate this question using a genomics approach.

**Methods:** To compare the pharmacological effects of statin and antidepressant exposure and identify commonly perturbed biological pathways, we interrogated Connectivity Map (CMap), a database of gene expression signatures from drug-treated human cell lines. We used Mendelian randomization, a statistical genomics approach, to investigate the potential causal on-target (HMGCR inhibition) and off-target effects of statin exposure on depression, depressive symptoms, and traits related to the shared pathways identified from CMap analysis.

**Results:** Compounds inducing highly similar gene expression responses to statins (as indicated by an average CMap connectivity score with statins > 90) were enriched for antidepressants (12 out of 38 antidepressants; p < 1E-05). Genes perturbed in the same direction by both statins and antidepressants were significantly enriched for diverse cellular and metabolic pathways, and various immune activation, development and response processes. Genetically proxied HMGCR inhibition was significantly associated with monocyte and platelet-related metrics.

**Conclusions:** Our study is the first to directly compare gene expression responses to statins and antidepressants, demonstrating perturbation of shared immune pathways. We further show that statin exposure is strongly associated with alterations in monocyte and platelet measures, both of which have previously been implicated in depression. Our findings warrant further investigation into the use of statins for treating depression, particularly in patients with raised blood biomarkers of inflammation.
