## Supplementary File 1 for "Statins and antidepressants induce similar *in vitro* gene expression responses"

### Sheet: Sheet1
id	name	description	atorvastatin	fluvastatin	lovastatin	mevastatin	rosuvastatin	simvastatin	Mean
BRD-A68891053	BW-B70C	lipoxygenase inhibitor	99.89	99.89	99.95	99.91	99.96	99.89	99.915
BRD-K26664453	cytochalasin-b	microtubule inhibitor, phagocytosis inhibitor	99.94	99.86	99.84	99.89	99.92	99.92	99.895
BRD-A11678676	wortmannin	PI3K inhibitor, ATM kinase inhibitor, ATR kinase inhibitor, DNA dependent protein kinase inhibitor, mTOR inhibitor, Phosphatidylinositol 3-kinase (PI3K) inhibitor, PLK inhibitor	99.75	99.7	99.84	99.8	99.66	99.67	99.7367
BRD-A75409952	wortmannin	PI3K inhibitor, ATM kinase inhibitor, ATR kinase inhibitor, DNA dependent protein kinase inhibitor, mTOR inhibitor, Phosphatidylinositol 3-kinase (PI3K) inhibitor, PLK inhibitor	99.73	99.61	99.8	99.81	99.67	99.71	99.7217
BRD-K95992530	Cyclo-[Arg-Gly-Asp-D-Phe-Val]	integrin antagonist	99.81	99.87	99.92	99.88	99.71	99.09	99.7133
BRD-A18763547	BAX-channel-blocker	cytochrome C release inhibitor	99.7	99.66	99.59	99.82	99.6	99.78	99.6917
BRD-K97365803	PI-828	PI3K inhibitor	99.64	99.52	99.89	99.8	99.57	99.67	99.6817
BRD-K87343924	wortmannin	PI3K inhibitor, ATM kinase inhibitor, ATR kinase inhibitor, DNA dependent protein kinase inhibitor, mTOR inhibitor, Phosphatidylinositol 3-kinase (PI3K) inhibitor, PLK inhibitor	99.67	99.68	99.74	99.68	99.54	99.67	99.6633
BRD-K51018020	VAMA-37	DNA dependent protein kinase, DNA dependent protein kinase inhibitor, PI3K inhibitor	99.75	99.31	99.58	99.44	99.8	99.7	99.5967
BRD-K12906962	dichlorobenzamil	sodium/calcium exchange inhibitor	99.54	99.66	99.44	99.77	99.56	99.54	99.585
BRD-K11911061	GR-127935	serotonin receptor antagonist	99.66	99.57	99.58	99.45	99.4	99.79	99.575
BRD-K10705233	GW-405833	cannabinoid receptor agonist	99.58	99.66	99.28	99.46	99.6	99.67	99.5417
BRD-K17896185	FIT	opioid receptor agonist	99.53	99.45	99.3	99.75	99.38	99.73	99.5233
BRD-A55946879	BW-B70C	lipoxygenase inhibitor	99.73	99.34	99.71	99.35	99.72	99.24	99.515
BRD-K05653692	DL-PDMP	ceramide glucosyltransferase inhibitor, glucosyltransferase inhibitor	99.46	99.44	99.17	99.46	99.46	99.82	99.4683
BRD-K52911425	GDC-0941	PI3K inhibitor	99.24	99.38	99.19	99.71	99.51	99.38	99.4017
BRD-K47598052	PP-1	src inhibitor, Abl kinase inhibitor	99.53	99.21	99.58	99.5	99.66	98.8	99.38
BRD-K95785537	PP-2	src inhibitor	99.38	99.31	99.37	99.26	99.66	99.14	99.3533
BRD-K27737647	H-89	AKT inhibitor, cAMP dependent protein kinase inhibitor, PKA inhibitor, voltage-gated potassium channel blocker	99.41	99.33	99.44	99.09	99.42	99.43	99.3533
BRD-K37991163	paroxetine	cyclophilin inhibitor, norepinephrine reputake inhibitor, selective serotonin reuptake inhibitor (SSRI), serotonin reuptake inhibitor, serotonin uptake inhibitor	99.05	99.51	98.97	99.33	99.59	99.66	99.3517
BRD-K76840893	RS-17053	adrenergic receptor antagonist	99.27	99.78	98.55	99.57	99.43	99.5	99.35
BRD-K44084986	Y-27632	ROCK inhibitor, calcium sensitizer, leucine rich repeat kinase inhibitor	99.55	99.49	99.7	99.19	99.38	98.65	99.3267
BRD-A63346720	rimcazole	sigma receptor antagonist, dopamine reuptake inhibitor	99.43	99.24	99.38	99.19	99.27	99.36	99.3117
BRD-K10995081	perphenazine	dopamine receptor, dopamine receptor antagonist	99.04	99.25	99.4	99.24	99.37	99.41	99.285
BRD-K94294671	OSI-027	mTOR inhibitor	99.34	99.06	99.4	99.57	99.11	99.09	99.2617
BRD-K82036761	sertraline	serotonin receptor antagonist, serotonin reuptake inhibitor, serotonin uptake inhibitor	99.12	99.11	99.24	99.1	99.4	99.44	99.235
BRD-K94832621	Y-134	estrogen receptor antagonist, selective estrogen receptor modulator (SERM)	99.34	99.08	98.84	99.43	99.31	99.41	99.235
BRD-K85015012	NNC-05-2090	GABA uptake inhibitor, GAT inhibitor	99.31	99.12	99.34	99.18	99.34	99.12	99.235
BRD-K30677119	PP-30	RAF inhibitor	99.66	98.45	99.33	99.27	99.27	99.29	99.2117
BRD-A22032524	amlodipine	breast cancer resistance protein inhibitor, calcium channel blocker, calcium channel inhibitor, L-type calcium channel blocker	99.06	99.09	99.27	99.25	99.18	99.4	99.2083
BRD-K59058766	chlorprothixene	dopamine receptor, dopamine receptor antagonist	98.97	99	99.19	99.41	99.34	99.3	99.2017
BRD-K70557564	zosuquidar	P glycoprotein inhibitor, P glycoprotein modulator	99.34	99.79	98.27	99.12	99.82	98.84	99.1967
BRD-K63675182	triflupromazine	acetylcholine receptor ligand, dopamine receptor	99.3	99.44	98.85	99.22	98.95	99.3	99.1767
BRD-K62221994	T-98475	gonadotropin releasing factor hormone receptor antagonist	99.07	99.02	98.64	99.26	99.49	99.39	99.145
BRD-K15791587	L-733060	tachykinin antagonist	99.52	99.1	98.92	98.96	99.01	99.19	99.1167
BRD-K70914287	BIBX-1382	EGFR inhibitor, tyrosine kinase inhibitor	99.06	99.01	99.06	99.06	99.32	99.12	99.105
BRD-A19248578	latrunculin-b	actin destabilizer, unidentified pharmacological activity	99.54	99.29	98.95	98.21	99.15	99.34	99.08
BRD-K91263825	nortriptyline	PI3K inhibitor, potassium channel blocker, tricyclic antidepressant (TCA)	98.89	98.68	98.91	99.3	99.3	99.35	99.0717
BRD-K79353516	indolophenanthridine	CALY activator, dopamine receptor agonist	99.14	99.23	99.21	99.82	98.78	98.11	99.0483
BRD-A84481105	thioridazine	acetylcholine receptor ligand, dopamine receptor, dopamine receptor antagonist, mucosa associated lymphoid tissue lymphoma translocation protein 1 (MALT1) inhibitor	99.13	98.99	98.86	98.58	99.31	99.38	99.0417
BRD-K01649396	indatraline	norepinephrine transporter inhibitor, dopamine transporter inhibitor, dopamine uptake inhibitor, serotonin transporter (SERT) inhibitor, serotonin uptake inhibitor	98.94	98.94	98.92	99.22	98.82	99.33	99.0283
BRD-K67566344	KU-0063794	mTOR inhibitor	99.21	98.81	99.3	99.3	98.78	98.68	99.0133
BRD-K31342827	bisindolylmaleimide	CDK inhibitor, PKC inhibitor, leucine rich repeat kinase inhibitor	99.37	97.7	99.23	98.97	99.09	99.45	98.9683
BRD-A62336480	niguldipine	adrenergic receptor antagonist, calcium channel blocker, calcium channel antagonist, calcium channel inhibitor	98.86	98.93	98.18	99.02	99.19	99.61	98.965
BRD-K67537649	PQ-401	insulin growth factor receptor inhibitor	97.46	99.45	99.24	98.74	99.37	99.37	98.9383
BRD-K93480852	KN-93	calcium/calmodulin dependent protein kinase inhibitor	99.57	97.7	98.61	98.93	99.39	99.37	98.9283
BRD-K78122587	NNC-55-0396	T-type calcium channel blocker	99.11	99.68	97.8	99.56	98.27	99.11	98.9217
BRD-K29950728	clomifene	estrogen receptor antagonist, estrogen receptor modulator, selective estrogen receptor modulator (SERM), testosterone receptor agonist	98.82	98.92	98.48	98.98	99.26	99.01	98.9117
BRD-K17743697	KB-R7943	sodium/calcium exchange inhibitor	99.39	98.02	98.62	98.97	99.11	99.2	98.885
BRD-K73395020	SA-1478088	metalloproteinase inhibitor	99.04	98.75	98.63	99.05	98.89	98.88	98.8733
BRD-K59962020	CHEMBL-374350	NFkB pathway inhibitor	99.14	99.13	97.94	98.29	99.23	99.4	98.855
BRD-K89997465	chlorpromazine	dopamine receptor, dopamine receptor antagonist, Kinesin-Like Spindle Protein KIF11 (KSP, Eg5) Inhibitors	98.78	98.79	98.65	98.78	98.27	99.57	98.8067
BRD-K69932463	AZD-8055	mTOR inhibitor	99.11	98.85	99.13	99.33	98.19	98.2	98.8017
BRD-A70407468	PSB-36	adenosine receptor antagonist	99.31	98.21	99.2	98.63	98.14	99.29	98.7967
BRD-A30435184	metergoline	dopamine receptor agonist, serotonin receptor antagonist, prolactin inhibitor	98.91	97.71	98.58	99.1	99.06	99.38	98.79
BRD-K09549677	mibefradil	T-type calcium channel blocker, angiogenesis inhibitor, calcium channel blocker, calcium channel inhibitor, L-type calcium channel blocker, sodium channel blocker	98.92	98.51	98.42	98.91	98.91	98.99	98.7767
BRD-K27305650	LY-294002	PI3K inhibitor, mTOR inhibitor, DNA dependent protein kinase inhibitor, phosphodiesterase inhibitor, PLK inhibitor	98.78	98.71	99.25	97.76	98.75	99.32	98.7617
BRD-K30867024	SB-216641	serotonin receptor antagonist	98.86	97.73	99.18	99.04	98.71	98.96	98.7467
BRD-K78373679	RO-3306	CDK inhibitor	97.39	99.34	99.36	98.26	99.09	98.92	98.7267
BRD-A48570745	ivermectin	GABA receptor agonist, acetylcholine receptor allosteric modulator, GABA release stimulant, purinergic receptor allosteric modulator	97.11	99.41	98.74	99.46	98.81	98.8	98.7217
BRD-A41692738	TGX-221	PI3K inhibitor	98.2	99.5	99.04	99.04	99.03	97.5	98.7183
BRD-K12184916	NVP-BEZ235	mTOR inhibitor, PI3K inhibitor, protein kinase inhibitor	98.56	97.78	99.63	99.23	98	98.95	98.6917
BRD-K68065987	MK-2206	AKT inhibitor	98.95	97.46	99	99.03	98.06	99.54	98.6733
BRD-K97309399	thiothixene	dopamine receptor, dopamine receptor antagonist	98.69	97.82	98.76	99.09	98.23	99.41	98.6667
BRD-K49294207	BIBU-1361	EGFR inhibitor	98.97	98.2	98.33	98.62	98.41	99.31	98.64
BRD-A08003242	rhodomyrtoxin-b	cytotoxic, DNA intercalator	99.11	99.32	96.69	98.55	98.53	99.34	98.59
BRD-K04210847	tamoxifen	estrogen receptor antagonist, selective estrogen receptor modulator (SERM), estrogen receptor agonist, estrogen receptor modulator, PKC inhibitor	98.58	97.77	98.48	98.56	98.79	99.27	98.575
BRD-A18579359	wiskostatin	neural Wiskott-Aldrich syndrome protein inhibitor	98.83	97.34	98.5	98.92	98.85	98.82	98.5433
BRD-K06980535	promazine	dopamine receptor, dopamine receptor antagonist	98.42	98.76	97.64	98.7	98.77	98.89	98.53
BRD-K99818283	PIK-90	PI3K inhibitor	98.65	97.72	98.65	98.88	98.33	98.57	98.4667
BRD-A19195498	trimipramine	adrenergic transmitter uptake inhibitor, dopamine receptor, norepinephrine transporter inhibitor, serotonin transporter (SERT) inhibitor, serotonin uptake inhibitor, tricyclic antidepressant, tricyclic antidepressant (TCA)	98.14	98.29	98.4	97.95	98.86	98.95	98.4317
BRD-A43331270	niguldipine	adrenergic receptor antagonist, calcium channel blocker, calcium channel antagonist, calcium channel inhibitor	98.44	98.44	97.74	98.21	98.29	99.22	98.39
BRD-K77286328	reversine	Aurora kinase inhibitor, adenosine receptor antagonist	98.86	98.93	98.74	97.33	99.72	96.2	98.2967
BRD-K00337317	NU-7441	DNA dependent protein kinase, DNA dependent protein kinase inhibitor, P glycoprotein inhibitor	99.33	97.98	98.95	99.12	96.7	97.67	98.2917
BRD-A49225603	alimemazine	histamine receptor ligand	98.99	97.35	97.61	98.09	98.68	99.02	98.29
BRD-A94413429	NTNCB	neuropeptide receptor antagonist	98.12	98.63	96.94	98.45	98.76	98.81	98.285
BRD-K87947369	tozasertib	Aurora kinase inhibitor, Bcr-Abl kinase inhibitor, FLT3 inhibitor, JAK inhibitor, Abl kinase inhibitor, mitotic inhibitor	99.24	97.51	96.39	98.22	98.74	99.19	98.215
BRD-K25433859	maprotiline	norepinephrine reputake inhibitor, tricyclic antidepressant (TCA)	98.41	97.76	97.55	98.55	98.53	98.41	98.2017
BRD-K89732114	trifluoperazine	breast cancer resistance protein inhibitor, calcium/calmodulin dependent protein kinase inhibitor, dopamine receptor, dopamine receptor antagonist, sodium channel blocker	98.81	97.45	98.87	96.63	98.63	98.79	98.1967
BRD-K73397362	purmorphamine	smoothened receptor agonist	98.39	98.04	98.69	96.57	99.24	98.18	98.185
BRD-A38030642	cyclosporin-a	calcineurin inhibitor, cyclophilin inhibitor, immunosuppressant, insulin expression inhibitor, T cell inhibitor	97.23	99.58	95.27	98.57	99	99.2	98.1417
BRD-K13049116	BMS-754807	insulin growth factor receptor inhibitor	99.57	98.9	97.77	97.77	98.46	95.74	98.035
BRD-K51350053	toremifene	selective estrogen receptor modulator (SERM), estrogen receptor antagonist	98.69	96.7	98.3	97.06	98.4	98.96	98.0183
BRD-A50737080	CGK-733	ATM kinase inhibitor, ATR kinase inhibitor	97.24	99.18	97.91	97.41	98.17	98.19	98.0167
BRD-A64290322	cyclosporin-a	calcineurin inhibitor, cyclophilin inhibitor, immunosuppressant, insulin expression inhibitor, T cell inhibitor	96.64	99.05	98.02	98.38	98.6	97.05	97.9567
BRD-K72420232	WZ-4002	EGFR inhibitor	98.61	99.43	98.88	97.42	98.73	94.4	97.9117
BRD-K43744935	tamoxifen	estrogen receptor antagonist, selective estrogen receptor modulator (SERM), estrogen receptor agonist, estrogen receptor modulator, PKC inhibitor	98.82	95.33	98.48	96.43	98.92	98.92	97.8167
BRD-K30240666	clemastine	histamine receptor antagonist	97.25	96.83	98.53	97.27	98.57	98.11	97.76
BRD-K18909381	CGS-12066B	serotonin receptor agonist	98.74	97.41	98.83	96.99	94.12	99.57	97.61
BRD-K58772419	AZD-6482	PI3K inhibitor	97.33	96.48	98.41	98.72	98.32	96.33	97.5983
BRD-K60762818	desipramine	norepinephrine transporter inhibitor, Sodium Channel Blockers, tricyclic antidepressant (TCA)	98.64	97.77	96.19	96.95	97.95	98.04	97.59
BRD-K03642198	AY-9944	hedgehog pathway inhibitor	98.94	94.64	96.99	97.84	98.13	98.99	97.5883
BRD-K62289640	lylamine	cannabinoid receptor agonist	95.66	98.54	96.38	98.98	96.1	99.41	97.5117
BRD-K01292756	pimozide	dopamine receptor antagonist, dopamine receptor, opioid receptor antagonist, serotonin receptor antagonist	98.2	97	95.47	96.61	98.48	99.19	97.4917
BRD-U73238814	QL-XI-92	DDR1 inhibitor	97.83	96.08	97.04	97.72	97.68	98.48	97.4717
BRD-K09499853	KU-0060648	DNA dependent protein kinase, DNA dependent protein kinase inhibitor, PI3K inhibitor	98.88	96.95	99.11	98.99	91.27	99.23	97.405
BRD-K67868012	PI-103	PI3K inhibitor, mTOR inhibitor	99	96.49	98.39	98.28	94.43	97.79	97.3967
BRD-K36740062	GSK-1070916	Aurora kinase inhibitor	96.13	98.61	97.6	97.87	98.24	95.73	97.3633
BRD-K47983010	BX-795	IKK inhibitor, PDK1 inhibitor, phosphoinositide dependent kinase inhibitor, serine/threonine kinase inhibitor, TBK1 inhibitor	98.14	95.32	99.78	95.92	99.68	94.23	97.1783
BRD-A29901043	KIN001-127	ITK inhibitor	97.79	96.81	95.92	98.71	95.72	98.06	97.1683
BRD-K60460488	nelfinavir	HIV protease inhibitor, proteasome inhibitor	96.48	97.28	98.18	97.22	96.22	97.34	97.12
BRD-K75958195	pizotifen	serotonin receptor antagonist	98.56	96.24	96.27	94.83	98.25	98.42	97.095
BRD-K34581968	BMS-536924	insulin growth factor receptor inhibitor, insulin receptor ligand	98.23	98.63	97.49	97.17	99.2	91.66	97.0633
BRD-K77793136	hydroxyfasudil	ROCK inhibitor	98.58	98.7	98.78	93.53	96.18	96.57	97.0567
BRD-A52660433	tetrindole	monoamine oxidase inhibitor	95.41	97.75	96.94	97.72	94.85	99.56	97.0383
BRD-A81795050	U-18666A	oxidosqualene cyclase inhibitor	98.86	92.69	96.46	98.85	95.83	98.67	96.8933
BRD-K20742498	RS-39604	serotonin receptor antagonist	98.28	95.98	96.35	96.17	95.02	99.15	96.825
BRD-K95921201	reserpine	vesicular monoamine transporter inhibitor	97.55	95.85	95.54	96.23	96.87	98.39	96.7383
BRD-A79768653	sirolimus	mTOR inhibitor, CCR expression inhibitor, cell cycle inhibitor, proteasome inhibitor, protein kinase inhibitor, T cell inhibitor	93.9	97.96	97.05	97.41	96.64	97.13	96.6817
BRD-K08438429	BRD-K08438429	glucosylceramidase inhibitor, somatostatin receptor agonist	96.86	98.58	96.53	96.59	97.15	94	96.6183
BRD-K53414658	tivozanib	VEGFR inhibitor, KIT inhibitor, tyrosine kinase inhibitor	98.85	96.35	96.64	95.56	97.65	94.44	96.5817
BRD-A41519720	ezetimibe	cholesterol absorption inhibitor, Niemann-Pick C1-like 1 protein antagonist, liver bile acid transporter inhibitor, Niemann-Pick C1-like 1 protein inhibitior	98.05	98.69	95.53	96.3	98.9	91.76	96.5383
BRD-K68336408	tyrphostin-AG-1478	EGFR inhibitor	95.53	98.08	96.01	95.23	97.19	96.67	96.4517
BRD-A69815203	cyclosporin-a	calcineurin inhibitor, cyclophilin inhibitor, immunosuppressant, insulin expression inhibitor, T cell inhibitor	97.17	96.96	97.83	92.29	96.76	97.67	96.4467
BRD-K56343971	vemurafenib	RAF inhibitor, protein kinase inhibitor	96.94	98.7	96.51	95.11	98.92	91.87	96.3417
BRD-K73290745	ICI-199441	opioid receptor agonist	97.71	89.19	96.88	97.46	98.53	98.08	96.3083
BRD-K11634954	GBR-13069	dopamine uptake inhibitor	99.2	84.91	94.97	99.44	99.08	99.36	96.16
BRD-K39120595	bithionol	autotaxin inhibitor	94.75	97.33	95.19	94.99	97	97.32	96.0967
BRD-K05151076	ZK-164015	estrogen receptor antagonist	96.78	97.07	93.08	95.33	98.46	95.34	96.01
BRD-U44618005	WH-4023	src inhibitor	97.14	96.5	94.67	95.53	95.99	95.8	95.9383
BRD-K35960502	niclosamide	DNA replication inhibitor, STAT inhibitor	97.67	98.26	91.06	98.72	90.78	98.48	95.8283
BRD-K74305673	IKK-2-inhibitor-V	IKK inhibitor, NFkB pathway inhibitor, protein kinase inhibitor	97.3	98.74	90.89	98.5	91.06	98.36	95.8083
BRD-K72541103	JAK3-inhibitor-I	JAK inhibitor	97.3	95.29	98.46	97.72	97.16	88.7	95.7717
BRD-A07875874	cilnidipine	calcium channel blocker, L-type calcium channel blocker, N-type calcium channel blocker	96.15	98.62	97.28	93.64	99.26	89.65	95.7667
BRD-K02265150	amoxapine	adrenergic transmitter uptake inhibitor, dopamine receptor, norepinephrine reputake inhibitor, serotonin receptor antagonist, serotonin reuptake inhibitor, serotonin uptake inhibitor, tricyclic antidepressant	97.42	96.91	93.5	91.75	96.09	98.93	95.7667
BRD-K50836978	purvalanol-a	CDK inhibitor, dual specificity tyrosine-(Y)-phosphorylation regulated kinase inhibitor	95.34	95.57	97.1	94.66	95.37	95.82	95.6433
BRD-K05434375	HA-1004	calcium channel blocker	98.75	98.88	89.47	94.35	97.18	94.5	95.5217
BRD-K17561142	amiodarone	acetylcholine receptor ligand, adrenergic receptor antagonist, ATP-sensitive potassium channel inhibitor, HCN (hyperpolarization activated cyclic nucleotide gated) channel modulator, polarization inhibitor, potassium channel antagonist, Sodium Channel Blockers, voltage-gated sodium channel blocker	97.09	96.95	95.56	87.66	96.71	99.12	95.515
BRD-K03816923	rottlerin	large conductance potassium channel activator, MAP kinase inhibitor, PKC inhibitor, protein kinase inhibitor, tissue transglutaminase inhibitor	95.57	97.26	95.4	91.82	96.14	96.33	95.42
BRD-K60219430	serdemetan	MDM inhibitor, angiogenesis stimulant, apoptosis stimulant, oncogene inhibitor	98.29	95.19	90.79	94.94	93.82	99.03	95.3433
BRD-K53737926	amitriptyline	norepinephrine inhibitor, serotonin receptor inhibitor, sigma receptor inhibitor	97.5	95.98	92.7	96.66	93.7	95.4	95.3233
BRD-K36038115	BRD-K36038115	neuropeptide receptor antagonist	94.67	97.02	97.95	96.99	93.83	91.46	95.32
BRD-K49810818	sorafenib	RAF inhibitor, FLT3 inhibitor, KIT inhibitor, PDGFR tyrosine kinase receptor inhibitor, RET tyrosine kinase inhibitor, VEGFR inhibitor, angiogenesis inhibitor, VEGFR antagonist	95.32	96.33	96.23	95.21	97.9	90.9	95.315
BRD-K37940862	BRD-K37940862	neuropeptide receptor antagonist	97.82	96.65	84.51	98.18	95.88	98.74	95.2967
BRD-A31159102	fluoxetine	selective serotonin reuptake inhibitor (SSRI), serotonin transporter (SERT) inhibitor, serotonin uptake inhibitor, Sodium Channel Blockers	91.14	96.54	95.32	96.15	95.31	97.24	95.2833
BRD-K31912990	CGP-71683	neuropeptide receptor antagonist	90.88	98.96	88.21	98.91	94.38	99.53	95.145
BRD-K09537769	NU-7026	DNA dependent protein kinase inhibitor, mTOR inhibitor, PI3K inhibitor	96.69	96.57	97.65	89.09	95.62	94.94	95.0933
BRD-K38477985	malonoben	protein tyrosine kinase inhibitor, tyrosine kinase inhibitor	92.45	97.33	95.11	94.27	94.27	96.98	95.0683
BRD-A44701612	dihydroergocristine	adrenergic receptor antagonist, prolactin inhibitor, adrenergic receptor partial agonist, dopamine receptor agonist, dopamine receptor partial agonist, dopamine receptor partial antagonist, serotonin receptor antagonist	97.36	93.76	91.24	91.15	97.83	98.74	95.0133
BRD-K73293050	WZ-3146	EGFR inhibitor, epidermal growth factor receptor (EGFR) inhibitor	98.18	97.73	96.87	94.71	91.77	90.8	95.01
BRD-K19352500	prochlorperazine	dopamine receptor antagonist, dopamine receptor	97.24	95.23	96.21	95.74	93.17	92.44	95.005
BRD-K03319035	maprotiline	norepinephrine reputake inhibitor, tricyclic antidepressant (TCA)	95.44	91.6	95.33	97.66	94.79	95.07	94.9817
BRD-K77008974	WYE-354	mTOR inhibitor	92.83	98.09	90.14	98.7	97.01	92.59	94.8933
BRD-K20285085	fostamatinib	syk inhibitor, FLT3 inhibitor	97.94	95.46	99.06	96.2	97.53	82.01	94.7
BRD-K55127134	fluphenazine	dopamine receptor antagonist, acetylcholine receptor ligand, dopamine receptor, histamine receptor antagonist, serotonin receptor antagonist	90.34	95.86	93.27	97.05	94.3	97.34	94.6933
BRD-K89152108	liothyronine	thyroid hormone function stimulant	99.18	96.16	98.68	99.57	98.34	75.64	94.595
BRD-K86930074	cediranib	VEGFR inhibitor, KIT inhibitor, angiogenesis inhibitor, VEGFR antagonist	90.24	98.15	95.11	95.75	94.56	93.32	94.5217
BRD-K13646352	midostaurin	FLT3 inhibitor, KIT inhibitor, PKC inhibitor, angiogenesis inhibitor, cell cycle inhibitor, cyclin inhibitor, histamine release inhibitor, multi targeted kinase inhibitor, PDGFR tyrosine kinase receptor inhibitor, VEGFR antagonist, VEGFR inhibitor	93.37	97.49	94.22	95.06	93.85	92.64	94.4383
BRD-K50168500	canertinib	EGFR inhibitor, EGFR antagonist, receptor tyrosine protein kinase inhibitor, tyrosine kinase inhibitor	94.26	95.42	97.17	94.45	97.04	88.25	94.4317
BRD-K93658967	aloisine	CDK inhibitor, CFTR channel activator, glycogen synthase kinase inhibitor, JNK inhibitor	95.53	93.68	99.2	94.43	94.67	88.7	94.3683
BRD-K75430629	BRD-K75430629	PI3K inhibitor	98.87	91.52	92.72	96.08	94.76	92.06	94.335
BRD-K48722258	dilazep	adenosine reuptake inhibitor, calcium channel antagonist, platelet aggregation inhibitor	96.23	90.38	93.46	96.32	90.27	98.75	94.235
BRD-K10042277	desmethylclozapine	acetylcholine receptor agonist, dopamine receptor agonist, dopamine receptor antagonist, dopamine receptor partial agonist, serotonin receptor antagonist, serotonin receptor inverse agonist	85.02	95.34	96.46	98.32	95.52	94.68	94.2233
BRD-K41731458	triclosan	DNA methyltransferase inhibitor, enoyl-(acyl-carrier protein) reductase Fabl inhibitor, enoyl-[acyl-carrier-protein] reductase [NADH] inhibitor	91.96	95.97	93.92	92.04	97.18	94.09	94.1933
BRD-U25771771	WZ-4-145	EGFR inhibitor	96.36	95.65	93.24	95.15	92.51	91.71	94.1033
BRD-K82823804	SA-792987	PKC inhibitor	90.16	93.28	93.38	98.16	92.14	97.47	94.0983
BRD-K40919711	BAPTA-AM	potassium channel blocker	95.41	98.31	94.08	96.58	91.31	88.43	94.02
BRD-A49680073	cucurbitacin-i	inhibitor of STAT3/JAK2 signaling, JAK inhbitor, lipocortin synthesis stimulant, STAT inhibitor	93.65	96.96	91.48	92.86	96.56	92.56	94.0117
BRD-K12057390	apigenin	casein kinase inhibitor, cell proliferation inhibitor, cytochrome P450 inhibitor, GABA receptor antagonist, glutamate receptor antagonist, monoamine oxidase inhibitor, nitric oxide production inhibitor, ornithine decarboxylase inhibitor, quorum sensing signaling modulator, VEGF expression inhibitor, xanthine oxidase inhibitor	98.68	98.78	98.93	93.15	96.01	78.18	93.955
BRD-K44849676	capsazepine	TRPV agonist, TRPV antagonist	91.33	94.28	91.39	94.52	93.45	98.42	93.8983
BRD-K52989797	clomipramine	serotonin transporter (SERT) inhibitor, dopamine transporter (DAT) inhibitor, norepinephrine transporter (NET) inhibitor	88.44	95.13	87.9	98.33	98.21	95.2	93.8683
BRD-K19540840	saracatinib	src inhibitor, Abl kinase inhibitor	93.33	93.86	93.73	98.13	95.25	87.45	93.625
BRD-A06352418	terfenadine	histamine receptor antagonist	91.3	96.09	92.24	95.44	88.69	96.68	93.4067
BRD-A10523515	GSK-429286A	ROCK inhibitor	94.02	97.24	92.7	91.95	88.88	95.42	93.3683
BRD-K54330070	SB-202190	p38 MAPK inhibitor, interleukin inhibitor, stress activated protein kinase inhibitor	91.04	78.83	98.36	97.39	96.25	98.11	93.33
BRD-K68174511	torin-2	mTOR inhibitor	87.99	97.69	94.04	97.67	94.72	87.44	93.2583
BRD-K28761384	zuclopenthixol	dopamine receptor antagonist	94.36	94.17	92.97	96.2	92.82	88.54	93.1767
BRD-K94176593	TWS-119	glycogen synthase kinase inhibitor	96.4	95.51	93.98	98.67	94.57	79.61	93.1233
BRD-K93754473	tamoxifen	estrogen receptor antagonist, selective estrogen receptor modulator (SERM), estrogen receptor agonist, estrogen receptor modulator, PKC inhibitor	98.92	91.65	93.55	80.41	96.53	97.57	93.105
BRD-K97274161	BRD-K97274161	beta-catenin inhibitor, opioid receptor antagonist	89.62	89.26	93.71	94.99	92.14	98.07	92.965
BRD-K61829047	7b-cis	exportin antagonist	96.08	91.81	91.95	97.48	84.09	96.12	92.9217
BRD-A13084692	troglitazone	PPAR receptor agonist, insulin sensitizer, CCK ligand expression inhibitor, EGR1 expression enhancer, glycogen synthase kinase stimulant	86.33	89.71	96.03	94.26	97.39	93.05	92.795
BRD-A45498368	WYE-125132	mTOR inhibitor, PI3K inhibitor	92.48	92.08	90.08	99.1	94.3	88.62	92.7767
BRD-A16311756	profenamine	butyrylcholinesterase inhibitors, cholinergic receptor antagonist, glutamate receptor antagonist	93.52	82.52	93.86	93.94	97.39	95.4	92.7717
BRD-K64517075	heliomycin	antibiotic, bacterial RNA synthesis inhibitor	92.66	96.35	82.01	97.76	89.74	98.08	92.7667
BRD-K27665173	D-64406	PDGFR tyrosine kinase receptor inhibitor	98.18	98.4	84.13	83.91	98.54	93.32	92.7467
BRD-A28105619	cucurbitacin-i	inhibitor of STAT3/JAK2 signaling, JAK inhbitor, lipocortin synthesis stimulant, STAT inhibitor	92.25	98.71	82.25	98.69	91.47	92.8	92.695
BRD-K59469039	AG-879	angiogenesis inhibitor, EGFR inhibitor, tyrosine kinase inhibitor, VEGFR inhibitor	89.33	98.75	87.53	84.75	98.32	97.02	92.6167
BRD-K89626439	sirolimus	mTOR inhibitor, CCR expression inhibitor, cell cycle inhibitor, proteasome inhibitor, protein kinase inhibitor, T cell inhibitor	95.52	93.59	89.39	87.8	95.72	92.83	92.475
BRD-A75769826	SDM25N	opioid receptor antagonist	91.63	97.01	95.65	92.08	92.46	85.91	92.4567
BRD-K64052750	gefitinib	EGFR inhibitor	93.32	96.63	79.26	92.53	96.39	95.82	92.325
BRD-K85606544	neratinib	EGFR inhibitor, receptor tyrosine protein kinase inhibitor, tyrosine kinase inhibitor	89.72	95.32	77.3	97.85	94.73	98.96	92.3133
BRD-K76304753	phenazopyridine	unidentified pharmacological activity	98.67	66.83	97.76	98.45	98.37	92.21	92.0483
BRD-K15588452	R-96544	serotonin receptor antagonist	93.51	88.07	89.66	95.92	92.89	91.42	91.9117
BRD-K08219523	5-nonyloxytryptamine	serotonin receptor agonist	89.36	95.45	91.57	94.79	87.02	93.23	91.9033
BRD-A62025033	temsirolimus	mTOR inhibitor, cell cycle inhibitor, immunosuppressant, protein kinase inhibitor	83.55	95.2	93.58	93.15	88.29	97.43	91.8667
BRD-K68437527	EMF-bca1-60	caspase inhibitor	91.47	95.34	92.24	81.87	97.94	91.83	91.7817
BRD-K57011718	UK-356618	metalloproteinase inhibitor	97.94	97.85	88	89.76	98.75	78.23	91.755
BRD-K36198571	WAY-170523	metalloproteinase inhibitor	84.48	97.4	92.34	89.05	96.42	90.05	91.6233
BRD-K55070890	thiothixene	dopamine receptor, dopamine receptor antagonist	83.71	95.78	79.67	96.74	94.55	98.38	91.4717
BRD-K71103788	duloxetine	norepinephrine reuptake inhibitor, serotonin reuptake inhibitor, adrenergic transmitter uptake inhibitor, norepinephrine transporter inhibitor, serotonin transporter (SERT) inhibitor, serotonin uptake inhibitor	91.08	92.82	85.63	94.83	94.62	89.58	91.4267
BRD-A81177136	KN-62	calcium/calmodulin dependent protein kinase inhibitor, purinergic receptor antagonist, calmodulin antagonist	88.48	86.25	83.03	93.39	97.68	98.88	91.285
BRD-K18779551	bifemelane	acetylcholine release stimulant, adrenergic transmitter uptake inhibitor, reducing agent	97.94	97.47	93.16	98.04	82.82	77.82	91.2083
BRD-K07762753	aminopurvalanol-a	CDK inhibitor, tyrosine kinase inhibitor	95.01	92.54	98.54	93.22	86.81	80.31	91.0717
BRD-K84709232	caffeic-acid	lipoxygenase inhibitor, HIV integrase inhibitor, NFkB pathway inhibitor, nitric oxide production inhibitor, PPAR receptor modulator, tumor necrosis factor production inhibitor	81.82	97.51	78.81	96.18	94.43	97.52	91.045
BRD-K39520573	GW-5074	RAF inhibitor, leucine rich repeat kinase inhibitor	85.72	89.17	91.26	92.29	98.3	89.07	90.9683
BRD-K20755323	SA-792728	sphingosine kinase inhibitor, ATPase inhibitor	85.88	96.42	87.91	93.92	92.42	87.92	90.745
BRD-A72711497	lasalocid	ionophore antibiotic	90.81	92.91	77.46	93.91	92.4	96.05	90.59
BRD-K50140147	NVP-TAE684	ALK tyrosine kinase receptor inhibitor, ALK tyrosine kinase receptor mutant inhibitor, leucine rich repeat kinase inhibitor	95.16	93.27	82.78	89.96	89.23	92.27	90.445
BRD-A28746609	paclitaxel	tubulin inhibitor, microtubule stabilizing agent, microtubule stimulant, P glycoprotein inhibitor, taxane	94.66	99.23	94.87	98.65	63.74	90.41	90.26
BRD-K70487031	flupentixol	dopamine receptor antagonist	94.49	74.2	91.19	96	90.6	94.55	90.1717
