## Supplementary File 3 for "Statins and antidepressants induce similar *in vitro* gene expression responses"

### Sheet: Sheet1
id	name	description	atorvastatin	fluvastatin	lovastatin	mevastatin	rosuvastatin	simvastatin	Mean
BRD-K09436313	prostaglandin	prostanoid receptor antagonist	-90.01	-87.37	-97.88	-88.74	-93.43	-87.9	-90.8883
BRD-K39733634	L-161982	prostanoid receptor antagonist, angiotensin receptor antagonist	-94.23	-97.07	-97.45	-75.45	-82.46	-99.25	-90.985
BRD-K89687904	PKCbeta-inhibitor	PKC inhibitor	-85.39	-92.85	-93.1	-91.13	-93.46	-94.97	-91.8167
BRD-K29668683	BD-1063	sigma receptor antagonist	-97.31	-98.95	-98.08	-81.04	-87.35	-95.42	-93.025
BRD-A24228527	ofloxacin	antibiotic that inhibits DNA gyrase, topoisomerase inhibitor	-97.66	-93.2	-85.67	-93.18	-94.23	-94.69	-93.105
BRD-K51418664	mitomycin-c	DNA alkylating drug, DNA inhibitor, DNA synthesis inhibitor	-98.05	-93.07	-93.93	-90.46	-97.34	-89.57	-93.7367
BRD-K91623615	ABT-751	tubulin inhibitor, dihydropteroate synthase inhibitor, microtubule inhibitor, PABA antagonist, tubulin polymerisation inhibitor	-96.23	-91.4	-98.88	-86.03	-99.59	-93.88	-94.335
BRD-K14329163	BAY-K8644	L-type calcium channel activator	-82.87	-91.55	-96.89	-99.21	-98.11	-99.82	-94.7417
BRD-K64746805	MBCQ	phosphodiesterase inhibitor	-91.74	-95.41	-91.08	-97.36	-94.9	-99.59	-95.0133
BRD-K55420858	mirin	inhibitor of MRE11A exonuclease activity	-95.42	-98.74	-95.57	-94.59	-98.34	-89.26	-95.32
BRD-K72264770	QW-BI-011	histone lyinse methyltransferase inhibitor	-94.94	-97.27	-96.77	-95.17	-93.02	-97.22	-95.7317
BRD-K01976263	emetine	protein synthesis inhibitor	-99.06	-96.98	-90.25	-97.34	-98.47	-99.06	-96.86
BRD-K90864987	cobalt(II)-chloride	HSP agonist	-98.43	-96.43	-98.62	-97.37	-97.98	-98.21	-97.84
BRD-K70511574	sunitinib	FLT3 inhibitor, KIT inhibitor, PDGFR tyrosine kinase receptor inhibitor, RET tyrosine kinase inhibitor, VEGFR inhibitor, angiogenesis inhibitor, colony stimulating factor receptor antagonist, colony stimulating factor receptor inhibitor, platelet-derived growth factor receptor (PDGFR) inhibitor, vascular endothelial growth factor receptor (VEGFR) inhibitor, vascular endothelial growth factor rece…	-98.77	-98.58	-98.39	-95.96	-99.3	-96.22	-97.87
