## Supplementary File 4 for "Statins and antidepressants induce similar *in vitro* gene expression responses"

### Sheet: statins_HA1E_24h_within_celllin
id	name	description	target	atorvastatin	fluvastatin	lovastatin	mevastatin	rosuvastatin	simvastatin	ATC_code	Mean
BRD-K37991163	paroxetine	cyclophilin inhibitor, norepinephrine reputake inhibitor, selective serotonin reuptake inhibitor (SSRI), serotonin reuptake inhibitor, serotonin uptake inhibitor	SLC6A4, CHRM1, CHRM2, CHRM3, CHRM4, CHRM5, HTR2A, SLC6A2	99.05	99.51	98.97	99.33	99.59	99.66	N06AB05	99.3517
BRD-K82036761	sertraline	serotonin receptor antagonist, serotonin reuptake inhibitor, serotonin uptake inhibitor	SLC6A4, CYP2C19, SLC6A3	99.12	99.11	99.24	99.1	99.4	99.44	N06AB06	99.235
BRD-K91263825	nortriptyline	PI3K inhibitor, potassium channel blocker, tricyclic antidepressant (TCA)	KCNJ10, SLC6A2, SLC6A4, ADRA1A, ADRA1B, ADRA1D, ADRA2A, ADRA2B, ADRA2C, ADRB1, ADRB2, ADRB3, CHRM1, CHRM2, CHRM3, CHRM4, CHRM5, CYP2C19, DRD2, HRH1, HTR1A, HTR2A, HTR2C, HTR6, PGRMC1, PIK3CD, SIGMAR1	98.89	98.68	98.91	99.3	99.3	99.35	N06AA10	99.0717
BRD-A19195498	trimipramine	adrenergic transmitter uptake inhibitor, dopamine receptor, norepinephrine transporter inhibitor, serotonin transporter (SERT) inhibitor, serotonin uptake inhibitor, tricyclic antidepressant, tricyclic antidepressant (TCA)	SLC6A2, SLC6A4, SLC6A3, ADRA1A, ADRA1B, ADRA2A, ADRA2B, ADRB1, ADRB2, ADRB3, CHRM1, CHRM2, CHRM3, CHRM4, CHRM5, DRD1, DRD2, DRD5, HRH1, HTR1A, HTR1D, HTR2A, HTR2C, HTR3A	98.14	98.29	98.4	97.95	98.86	98.95	N06AA06	98.4317
BRD-K60762818	desipramine	norepinephrine transporter inhibitor, Sodium Channel Blockers, tricyclic antidepressant (TCA)	SLC6A2, SLC6A4, ADRA1A, ADRA1B, ADRA1D, ADRA2A, ADRA2B, ADRA2C, ADRB1, ADRB2, CHRM1, CHRM2, CHRM3, CHRM4, CHRM5, DRD2, HRH1, HTR1A, HTR2A, HTR2C, SMPD1	98.64	97.77	96.19	96.95	97.95	98.04	N06AA01	97.59
BRD-K02265150	amoxapine	adrenergic transmitter uptake inhibitor, dopamine receptor, norepinephrine reputake inhibitor, serotonin receptor antagonist, serotonin reuptake inhibitor, serotonin uptake inhibitor, tricyclic antidepressant	SLC6A2, SLC6A4, HTR2A, HTR6, ADRA1A, ADRA1B, ADRA1D, ADRA2A, ADRA2B, ADRA2C, CHRM1, CHRM2, CHRM3, CHRM4, CHRM5, DRD1, DRD2, DRD3, DRD4, GABRA1, GABRA2, GABRA3, GABRA4, GABRA5, GABRA6, GABRB1, GABRB2, GABRB3, GABRD, GABRE, GABRG1, GABRG2, GABRG3, GABRP, GABRQ, HRH1, HRH4, HTR1A, HTR1B, HTR2B, HTR2C, HTR3A, HTR7, SLC6A3	97.42	96.91	93.5	91.75	96.09	98.93	N06AA17	95.7667
BRD-K53737926	amitriptyline	norepinephrine inhibitor, serotonin receptor inhibitor, sigma receptor inhibitor	CHRM1, CHRM2, CHRM3, CHRM4, CHRM5, HRH1, HTR6, SLC6A2, SLC6A4, ADRA1A, ADRA1B, ADRA1D, ADRA2A, ADRB1, ADRB2, ADRB3, HRH2, HRH4, HTR1A, HTR1B, HTR1D, HTR2A, HTR2C, HTR7, KCNA1, KCND2, KCND3, KCNQ2, KCNQ3, NTRK1, NTRK2, OPRD1, OPRK1, OPRM1, SIGMAR1	97.5	95.98	92.7	96.66	93.7	95.4	N06AA09	95.3233
BRD-A31159102	fluoxetine	selective serotonin reuptake inhibitor (SSRI), serotonin transporter (SERT) inhibitor, serotonin uptake inhibitor, Sodium Channel Blockers	SLC6A4, ANO1, CYP2C19, HTR2B	91.14	96.54	95.32	96.15	95.31	97.24	N06AB03	95.2833
BRD-K03319035	maprotiline	norepinephrine reputake inhibitor, tricyclic antidepressant (TCA)	SLC6A2, ADRA1A, ADRA1B, ADRA1D, ADRA2A, ADRA2B, ADRA2C, CHRM1, CHRM2, CHRM3, CHRM4, CHRM5, DRD2, HRH1, HTR2A, HTR2C, HTR7	95.44	91.6	95.33	97.66	94.79	95.07	N06AA21	94.9817
BRD-K52989797	clomipramine	serotonin transporter (SERT) inhibitor, dopamine transporter (DAT) inhibitor, norepinephrine transporter (NET) inhibitor	SLC6A4, SLC6A2, CYP2C19, GSTP1, HTR2A, HTR2B, HTR2C, SLC6A3	88.44	95.13	87.9	98.33	98.21	95.2	N06AA04	93.8683
BRD-K71103788	duloxetine	norepinephrine reuptake inhibitor, serotonin reuptake inhibitor, adrenergic transmitter uptake inhibitor, norepinephrine transporter inhibitor, serotonin transporter (SERT) inhibitor, serotonin uptake inhibitor	SLC6A2, SLC6A4, SLC6A3, HTR2A, HTR2C, HTR6	91.08	92.82	85.63	94.83	94.62	89.58	N06AX21	91.4267
BRD-K18779551	bifemelane	acetylcholine release stimulant, adrenergic transmitter uptake inhibitor, reducing agent	SLC6A2	97.94	97.47	93.16	98.04	82.82	77.82	N06AX08	91.2083
