## Supplementary File 6 for "Statins and antidepressants induce similar *in vitro* gene expression responses"

### Sheet: Individual_statin_vs_antidepres
term_id	statin	antidepressant	direction_gene_expression_changes	term_name	term_size	query_size	intersection_size	p_value	biological_process_ancestor_term
GO:0006694	fluvastatin	desipramine	opposite_direction	steroid biosynthetic process	158	164	17	1.63842e-06	GO:0008152
GO:0006695	fluvastatin	desipramine	opposite_direction	cholesterol biosynthetic process	54	164	14	3.40638e-10	GO:0008152
GO:0008202	fluvastatin	desipramine	opposite_direction	steroid metabolic process	273	164	18	0.00121987	GO:0008152
GO:0008203	fluvastatin	desipramine	opposite_direction	cholesterol metabolic process	125	164	15	5.21559e-06	GO:0008152
GO:0008610	fluvastatin	desipramine	opposite_direction	lipid biosynthetic process	599	164	26	0.00484481	GO:0008152
GO:0016125	fluvastatin	desipramine	opposite_direction	sterol metabolic process	136	164	16	1.63612e-06	GO:0008152
GO:0016126	fluvastatin	desipramine	opposite_direction	sterol biosynthetic process	60	164	15	6.46072e-11	GO:0008152
GO:0046165	fluvastatin	desipramine	opposite_direction	alcohol biosynthetic process	127	164	15	6.56062e-06	GO:0008152
GO:1901617	fluvastatin	desipramine	opposite_direction	organic hydroxy compound biosynthetic process	213	164	17	0.000177207	GO:0008152
GO:1902652	fluvastatin	desipramine	opposite_direction	secondary alcohol metabolic process	133	164	15	1.27408e-05	GO:0008152
GO:1902653	fluvastatin	desipramine	opposite_direction	secondary alcohol biosynthetic process	54	164	14	3.40638e-10	GO:0008152
GO:0006066	fluvastatin	nortriptyline	opposite_direction	alcohol metabolic process	314	106	16	0.000535111	GO:0008152
GO:0006629	fluvastatin	nortriptyline	opposite_direction	lipid metabolic process	1084	106	33	2.78379e-06	GO:0008152
GO:0006694	fluvastatin	nortriptyline	opposite_direction	steroid biosynthetic process	158	106	16	1.81581e-08	GO:0008152
GO:0006695	fluvastatin	nortriptyline	opposite_direction	cholesterol biosynthetic process	54	106	14	6.52146e-13	GO:0008152
GO:0008202	fluvastatin	nortriptyline	opposite_direction	steroid metabolic process	273	106	18	8.57371e-07	GO:0008152
GO:0008203	fluvastatin	nortriptyline	opposite_direction	cholesterol metabolic process	125	106	15	8.38683e-09	GO:0008152
GO:0008610	fluvastatin	nortriptyline	opposite_direction	lipid biosynthetic process	599	106	26	2.37063e-07	GO:0008152
GO:0016125	fluvastatin	nortriptyline	opposite_direction	sterol metabolic process	136	106	16	1.68451e-09	GO:0008152
GO:0016126	fluvastatin	nortriptyline	opposite_direction	sterol biosynthetic process	60	106	15	7.7647e-14	GO:0008152
GO:0019216	fluvastatin	nortriptyline	opposite_direction	regulation of lipid metabolic process	314	106	17	7.04416e-05	GO:0008152|GO:0065007
GO:0044281	fluvastatin	nortriptyline	opposite_direction	small molecule metabolic process	1505	106	35	0.000885467	GO:0008152
GO:0044283	fluvastatin	nortriptyline	opposite_direction	small molecule biosynthetic process	551	106	22	6.70633e-05	GO:0008152
GO:0046165	fluvastatin	nortriptyline	opposite_direction	alcohol biosynthetic process	127	106	15	1.06446e-08	GO:0008152
GO:1901615	fluvastatin	nortriptyline	opposite_direction	organic hydroxy compound metabolic process	471	106	17	0.0267333	GO:0008152
GO:1901617	fluvastatin	nortriptyline	opposite_direction	organic hydroxy compound biosynthetic process	213	106	16	1.81046e-06	GO:0008152
GO:1902652	fluvastatin	nortriptyline	opposite_direction	secondary alcohol metabolic process	133	106	15	2.12349e-08	GO:0008152
GO:1902653	fluvastatin	nortriptyline	opposite_direction	secondary alcohol biosynthetic process	54	106	14	6.52146e-13	GO:0008152
GO:0006066	fluvastatin	paroxetine	opposite_direction	alcohol metabolic process	314	134	16	0.0154432	GO:0008152
GO:0006694	fluvastatin	paroxetine	opposite_direction	steroid biosynthetic process	158	134	15	8.35005e-06	GO:0008152
GO:0006695	fluvastatin	paroxetine	opposite_direction	cholesterol biosynthetic process	54	134	13	6.61977e-10	GO:0008152
GO:0008202	fluvastatin	paroxetine	opposite_direction	steroid metabolic process	273	134	18	4.66053e-05	GO:0008152
GO:0008203	fluvastatin	paroxetine	opposite_direction	cholesterol metabolic process	125	134	15	2.78813e-07	GO:0008152
GO:0008610	fluvastatin	paroxetine	opposite_direction	lipid biosynthetic process	599	134	25	0.000297422	GO:0008152
GO:0016125	fluvastatin	paroxetine	opposite_direction	sterol metabolic process	136	134	16	7.15817e-08	GO:0008152
GO:0016126	fluvastatin	paroxetine	opposite_direction	sterol biosynthetic process	60	134	14	9.7842e-11	GO:0008152
GO:0046165	fluvastatin	paroxetine	opposite_direction	alcohol biosynthetic process	127	134	14	4.71401e-06	GO:0008152
GO:1901615	fluvastatin	paroxetine	opposite_direction	organic hydroxy compound metabolic process	471	134	19	0.041335	GO:0008152
GO:1901617	fluvastatin	paroxetine	opposite_direction	organic hydroxy compound biosynthetic process	213	134	15	0.000532553	GO:0008152
GO:1902652	fluvastatin	paroxetine	opposite_direction	secondary alcohol metabolic process	133	134	15	6.93831e-07	GO:0008152
GO:1902653	fluvastatin	paroxetine	opposite_direction	secondary alcohol biosynthetic process	54	134	13	6.61977e-10	GO:0008152
GO:0006066	fluvastatin	sertraline	opposite_direction	alcohol metabolic process	314	190	19	0.0202725	GO:0008152
GO:0006694	fluvastatin	sertraline	opposite_direction	steroid biosynthetic process	158	190	16	0.00014048	GO:0008152
GO:0006695	fluvastatin	sertraline	opposite_direction	cholesterol biosynthetic process	54	190	15	1.03845e-10	GO:0008152
GO:0008202	fluvastatin	sertraline	opposite_direction	steroid metabolic process	273	190	20	0.000411348	GO:0008152
GO:0008203	fluvastatin	sertraline	opposite_direction	cholesterol metabolic process	125	190	16	4.15961e-06	GO:0008152
GO:0016125	fluvastatin	sertraline	opposite_direction	sterol metabolic process	136	190	17	1.53334e-06	GO:0008152
GO:0016126	fluvastatin	sertraline	opposite_direction	sterol biosynthetic process	60	190	16	2.39949e-11	GO:0008152
GO:0044283	fluvastatin	sertraline	opposite_direction	small molecule biosynthetic process	551	190	26	0.0187031	GO:0008152
GO:0046165	fluvastatin	sertraline	opposite_direction	alcohol biosynthetic process	127	190	16	5.30624e-06	GO:0008152
GO:1901615	fluvastatin	sertraline	opposite_direction	organic hydroxy compound metabolic process	471	190	25	0.00345823	GO:0008152
GO:1901617	fluvastatin	sertraline	opposite_direction	organic hydroxy compound biosynthetic process	213	190	17	0.00164043	GO:0008152
GO:1902652	fluvastatin	sertraline	opposite_direction	secondary alcohol metabolic process	133	190	16	1.07277e-05	GO:0008152
GO:1902653	fluvastatin	sertraline	opposite_direction	secondary alcohol biosynthetic process	54	190	15	1.03845e-10	GO:0008152
GO:0003008	fluvastatin	trimipramine	opposite_direction	system process	1545	734	155	8.28396e-07	GO:0032501
GO:0007186	fluvastatin	trimipramine	opposite_direction	G protein-coupled receptor signaling pathway	753	734	98	4.51205e-09	GO:0009987|GO:0023052|GO:0050896|GO:0065007
GO:0007187	fluvastatin	trimipramine	opposite_direction	G protein-coupled receptor signaling pathway, coupled to cyclic nucleotide second messenger	57	734	15	0.0407899	GO:0009987|GO:0023052|GO:0050896|GO:0065007
GO:0007188	fluvastatin	trimipramine	opposite_direction	adenylate cyclase-modulating G protein-coupled receptor signaling pathway	202	734	35	0.000521807	GO:0009987|GO:0023052|GO:0050896|GO:0065007
GO:0007193	fluvastatin	trimipramine	opposite_direction	adenylate cyclase-inhibiting G protein-coupled receptor signaling pathway	78	734	18	0.0279992	GO:0009987|GO:0023052|GO:0050896|GO:0065007
GO:0007204	fluvastatin	trimipramine	opposite_direction	positive regulation of cytosolic calcium ion concentration	278	734	41	0.00345733	GO:0009987|GO:0065007
GO:0007268	fluvastatin	trimipramine	opposite_direction	chemical synaptic transmission	589	734	66	0.0245417	GO:0009987|GO:0023052
GO:0007600	fluvastatin	trimipramine	opposite_direction	sensory perception	452	734	67	1.59851e-07	GO:0032501
GO:0007601	fluvastatin	trimipramine	opposite_direction	visual perception	161	734	29	0.00401528	GO:0032501
GO:0007606	fluvastatin	trimipramine	opposite_direction	sensory perception of chemical stimulus	102	734	22	0.00571034	GO:0032501
GO:0007608	fluvastatin	trimipramine	opposite_direction	sensory perception of smell	56	734	16	0.00502072	GO:0032501
GO:0009593	fluvastatin	trimipramine	opposite_direction	detection of chemical stimulus	96	734	20	0.0386689	GO:0050896
GO:0050877	fluvastatin	trimipramine	opposite_direction	nervous system process	863	734	104	1.01776e-07	GO:0032501
GO:0050906	fluvastatin	trimipramine	opposite_direction	detection of stimulus involved in sensory perception	113	734	28	3.47886e-06	GO:0032501|GO:0050896
GO:0050907	fluvastatin	trimipramine	opposite_direction	detection of chemical stimulus involved in sensory perception	64	734	19	0.000156272	GO:0032501|GO:0050896
GO:0050911	fluvastatin	trimipramine	opposite_direction	detection of chemical stimulus involved in sensory perception of smell	38	734	15	8.33307e-05	GO:0032501|GO:0050896
GO:0050953	fluvastatin	trimipramine	opposite_direction	sensory perception of light stimulus	163	734	29	0.00530568	GO:0032501
GO:0051480	fluvastatin	trimipramine	opposite_direction	regulation of cytosolic calcium ion concentration	308	734	44	0.00296726	GO:0009987|GO:0065007
GO:0051606	fluvastatin	trimipramine	opposite_direction	detection of stimulus	262	734	39	0.00563632	GO:0050896
GO:0098916	fluvastatin	trimipramine	opposite_direction	anterograde trans-synaptic signaling	589	734	66	0.0245417	GO:0009987|GO:0023052
GO:0099536	fluvastatin	trimipramine	opposite_direction	synaptic signaling	617	734	70	0.00668511	GO:0009987|GO:0023052
GO:0099537	fluvastatin	trimipramine	opposite_direction	trans-synaptic signaling	596	734	67	0.0177598	GO:0009987|GO:0023052
GO:0006694	lovastatin	desipramine	opposite_direction	steroid biosynthetic process	158	168	15	0.000201983	GO:0008152
GO:0006695	lovastatin	desipramine	opposite_direction	cholesterol biosynthetic process	54	168	12	3.06207e-07	GO:0008152
GO:0008202	lovastatin	desipramine	opposite_direction	steroid metabolic process	273	168	17	0.00994601	GO:0008152
GO:0008203	lovastatin	desipramine	opposite_direction	cholesterol metabolic process	125	168	14	7.79705e-05	GO:0008152
GO:0016125	lovastatin	desipramine	opposite_direction	sterol metabolic process	136	168	15	2.46282e-05	GO:0008152
GO:0016126	lovastatin	desipramine	opposite_direction	sterol biosynthetic process	60	168	13	5.53592e-08	GO:0008152
GO:0044283	lovastatin	desipramine	opposite_direction	small molecule biosynthetic process	551	168	25	0.0061118	GO:0008152
GO:0046165	lovastatin	desipramine	opposite_direction	alcohol biosynthetic process	127	168	13	0.000922672	GO:0008152
GO:1901617	lovastatin	desipramine	opposite_direction	organic hydroxy compound biosynthetic process	213	168	16	0.00175228	GO:0008152
GO:1902652	lovastatin	desipramine	opposite_direction	secondary alcohol metabolic process	133	168	14	0.000177207	GO:0008152
GO:1902653	lovastatin	desipramine	opposite_direction	secondary alcohol biosynthetic process	54	168	12	3.06207e-07	GO:0008152
GO:0006066	lovastatin	nortriptyline	opposite_direction	alcohol metabolic process	314	90	13	0.0221522	GO:0008152
GO:0006082	lovastatin	nortriptyline	opposite_direction	organic acid metabolic process	861	90	21	0.0379961	GO:0008152|GO:0009987
GO:0006629	lovastatin	nortriptyline	opposite_direction	lipid metabolic process	1084	90	28	8.09949e-05	GO:0008152
GO:0006694	lovastatin	nortriptyline	opposite_direction	steroid biosynthetic process	158	90	14	3.76816e-07	GO:0008152
GO:0006695	lovastatin	nortriptyline	opposite_direction	cholesterol biosynthetic process	54	90	11	6.54822e-09	GO:0008152
GO:0008202	lovastatin	nortriptyline	opposite_direction	steroid metabolic process	273	90	15	5.70783e-05	GO:0008152
GO:0008203	lovastatin	nortriptyline	opposite_direction	cholesterol metabolic process	125	90	13	2.87545e-07	GO:0008152
GO:0008610	lovastatin	nortriptyline	opposite_direction	lipid biosynthetic process	599	90	26	3.62653e-09	GO:0008152
GO:0016125	lovastatin	nortriptyline	opposite_direction	sterol metabolic process	136	90	14	4.75532e-08	GO:0008152
GO:0016126	lovastatin	nortriptyline	opposite_direction	sterol biosynthetic process	60	90	12	6.00039e-10	GO:0008152
GO:0019216	lovastatin	nortriptyline	opposite_direction	regulation of lipid metabolic process	314	90	14	0.00304913	GO:0008152|GO:0065007
GO:0032787	lovastatin	nortriptyline	opposite_direction	monocarboxylic acid metabolic process	518	90	17	0.00889327	GO:0008152|GO:0009987
GO:0044281	lovastatin	nortriptyline	opposite_direction	small molecule metabolic process	1505	90	31	0.00189317	GO:0008152
GO:0044283	lovastatin	nortriptyline	opposite_direction	small molecule biosynthetic process	551	90	21	1.61293e-05	GO:0008152
GO:0046165	lovastatin	nortriptyline	opposite_direction	alcohol biosynthetic process	127	90	11	9.86087e-05	GO:0008152
GO:1901617	lovastatin	nortriptyline	opposite_direction	organic hydroxy compound biosynthetic process	213	90	14	2.09103e-05	GO:0008152
GO:1902652	lovastatin	nortriptyline	opposite_direction	secondary alcohol metabolic process	133	90	13	6.39652e-07	GO:0008152
GO:1902653	lovastatin	nortriptyline	opposite_direction	secondary alcohol biosynthetic process	54	90	11	6.54822e-09	GO:0008152
GO:0006694	lovastatin	paroxetine	opposite_direction	steroid biosynthetic process	158	168	14	0.00165003	GO:0008152
GO:0006695	lovastatin	paroxetine	opposite_direction	cholesterol biosynthetic process	54	168	12	3.06207e-07	GO:0008152
GO:0008203	lovastatin	paroxetine	opposite_direction	cholesterol metabolic process	125	168	14	7.79705e-05	GO:0008152
GO:0008610	lovastatin	paroxetine	opposite_direction	lipid biosynthetic process	599	168	26	0.00794641	GO:0008152
GO:0016125	lovastatin	paroxetine	opposite_direction	sterol metabolic process	136	168	15	2.46282e-05	GO:0008152
GO:0016126	lovastatin	paroxetine	opposite_direction	sterol biosynthetic process	60	168	13	5.53592e-08	GO:0008152
GO:0044281	lovastatin	paroxetine	opposite_direction	small molecule metabolic process	1505	168	44	0.0298898	GO:0008152
GO:0046165	lovastatin	paroxetine	opposite_direction	alcohol biosynthetic process	127	168	13	0.000922672	GO:0008152
GO:1901617	lovastatin	paroxetine	opposite_direction	organic hydroxy compound biosynthetic process	213	168	15	0.0111536	GO:0008152
GO:1902652	lovastatin	paroxetine	opposite_direction	secondary alcohol metabolic process	133	168	14	0.000177207	GO:0008152
GO:1902653	lovastatin	paroxetine	opposite_direction	secondary alcohol biosynthetic process	54	168	12	3.06207e-07	GO:0008152
GO:0006066	lovastatin	sertraline	opposite_direction	alcohol metabolic process	314	156	17	0.0247718	GO:0008152
GO:0006694	lovastatin	sertraline	opposite_direction	steroid biosynthetic process	158	156	13	0.00521755	GO:0008152
GO:0006695	lovastatin	sertraline	opposite_direction	cholesterol biosynthetic process	54	156	11	2.95554e-06	GO:0008152
GO:0008202	lovastatin	sertraline	opposite_direction	steroid metabolic process	273	156	16	0.0190373	GO:0008152
GO:0008203	lovastatin	sertraline	opposite_direction	cholesterol metabolic process	125	156	12	0.00299769	GO:0008152
GO:0008610	lovastatin	sertraline	opposite_direction	lipid biosynthetic process	599	156	27	0.000401862	GO:0008152
GO:0016125	lovastatin	sertraline	opposite_direction	sterol metabolic process	136	156	13	0.000867847	GO:0008152
GO:0016126	lovastatin	sertraline	opposite_direction	sterol biosynthetic process	60	156	12	4.84024e-07	GO:0008152
GO:0044283	lovastatin	sertraline	opposite_direction	small molecule biosynthetic process	551	156	24	0.00576139	GO:0008152
GO:0046165	lovastatin	sertraline	opposite_direction	alcohol biosynthetic process	127	156	12	0.00357997	GO:0008152
GO:1901615	lovastatin	sertraline	opposite_direction	organic hydroxy compound metabolic process	471	156	23	0.00136958	GO:0008152
GO:1901617	lovastatin	sertraline	opposite_direction	organic hydroxy compound biosynthetic process	213	156	16	0.000606485	GO:0008152
GO:1902652	lovastatin	sertraline	opposite_direction	secondary alcohol metabolic process	133	156	12	0.00598197	GO:0008152
GO:1902653	lovastatin	sertraline	opposite_direction	secondary alcohol biosynthetic process	54	156	11	2.95554e-06	GO:0008152
GO:0006066	lovastatin	trimipramine	opposite_direction	alcohol metabolic process	314	232	23	0.00139577	GO:0008152
GO:0006694	lovastatin	trimipramine	opposite_direction	steroid biosynthetic process	158	232	18	5.1159e-05	GO:0008152
GO:0006695	lovastatin	trimipramine	opposite_direction	cholesterol biosynthetic process	54	232	12	1.34322e-05	GO:0008152
GO:0008202	lovastatin	trimipramine	opposite_direction	steroid metabolic process	273	232	23	9.74864e-05	GO:0008152
GO:0008203	lovastatin	trimipramine	opposite_direction	cholesterol metabolic process	125	232	16	8.02239e-05	GO:0008152
GO:0008610	lovastatin	trimipramine	opposite_direction	lipid biosynthetic process	599	232	33	0.00143871	GO:0008152
GO:0016125	lovastatin	trimipramine	opposite_direction	sterol metabolic process	136	232	17	3.54736e-05	GO:0008152
GO:0016126	lovastatin	trimipramine	opposite_direction	sterol biosynthetic process	60	232	13	3.33724e-06	GO:0008152
GO:0046165	lovastatin	trimipramine	opposite_direction	alcohol biosynthetic process	127	232	17	1.19198e-05	GO:0008152
GO:1901615	lovastatin	trimipramine	opposite_direction	organic hydroxy compound metabolic process	471	232	27	0.0134483	GO:0008152
GO:1901617	lovastatin	trimipramine	opposite_direction	organic hydroxy compound biosynthetic process	213	232	21	2.95841e-05	GO:0008152
GO:1902652	lovastatin	trimipramine	opposite_direction	secondary alcohol metabolic process	133	232	17	2.49099e-05	GO:0008152
GO:1902653	lovastatin	trimipramine	opposite_direction	secondary alcohol biosynthetic process	54	232	12	1.34322e-05	GO:0008152
GO:0072577	mevastatin	paroxetine	opposite_direction	endothelial cell apoptotic process	53	166	8	0.0251101	GO:0009987
GO:0003008	mevastatin	trimipramine	opposite_direction	system process	1545	818	178	1.20538e-09	GO:0032501
GO:0007186	mevastatin	trimipramine	opposite_direction	G protein-coupled receptor signaling pathway	753	818	116	1.54153e-13	GO:0009987|GO:0023052|GO:0050896|GO:0065007
GO:0007187	mevastatin	trimipramine	opposite_direction	G protein-coupled receptor signaling pathway, coupled to cyclic nucleotide second messenger	57	818	17	0.00480041	GO:0009987|GO:0023052|GO:0050896|GO:0065007
GO:0007188	mevastatin	trimipramine	opposite_direction	adenylate cyclase-modulating G protein-coupled receptor signaling pathway	202	818	36	0.00245929	GO:0009987|GO:0023052|GO:0050896|GO:0065007
GO:0007218	mevastatin	trimipramine	opposite_direction	neuropeptide signaling pathway	74	818	19	0.0119708	GO:0009987|GO:0023052|GO:0050896|GO:0065007
GO:0007267	mevastatin	trimipramine	opposite_direction	cell-cell signaling	1417	818	140	0.0333821	GO:0009987|GO:0023052
GO:0007268	mevastatin	trimipramine	opposite_direction	chemical synaptic transmission	589	818	82	4.70538e-06	GO:0009987|GO:0023052
GO:0007600	mevastatin	trimipramine	opposite_direction	sensory perception	452	818	86	1.04961e-14	GO:0032501
GO:0007601	mevastatin	trimipramine	opposite_direction	visual perception	161	818	34	6.5688e-05	GO:0032501
GO:0007606	mevastatin	trimipramine	opposite_direction	sensory perception of chemical stimulus	102	818	26	8.76219e-05	GO:0032501
GO:0007608	mevastatin	trimipramine	opposite_direction	sensory perception of smell	56	818	17	0.00358904	GO:0032501
GO:0007610	mevastatin	trimipramine	opposite_direction	behavior	490	818	64	0.00702355	GO:0007610
GO:0009593	mevastatin	trimipramine	opposite_direction	detection of chemical stimulus	96	818	22	0.0120509	GO:0050896
GO:0032501	mevastatin	trimipramine	opposite_direction	multicellular organismal process	5624	818	445	0.0121644	GO:0032501
GO:0042391	mevastatin	trimipramine	opposite_direction	regulation of membrane potential	357	818	54	0.000512078	GO:0065007
GO:0050877	mevastatin	trimipramine	opposite_direction	nervous system process	863	818	134	1.09077e-16	GO:0032501
GO:0050906	mevastatin	trimipramine	opposite_direction	detection of stimulus involved in sensory perception	113	818	33	8.86475e-09	GO:0032501|GO:0050896
GO:0050907	mevastatin	trimipramine	opposite_direction	detection of chemical stimulus involved in sensory perception	64	818	21	2.0777e-05	GO:0032501|GO:0050896
GO:0050911	mevastatin	trimipramine	opposite_direction	detection of chemical stimulus involved in sensory perception of smell	38	818	16	3.67263e-05	GO:0032501|GO:0050896
GO:0050953	mevastatin	trimipramine	opposite_direction	sensory perception of light stimulus	163	818	34	9.23598e-05	GO:0032501
GO:0051606	mevastatin	trimipramine	opposite_direction	detection of stimulus	262	818	44	0.000525097	GO:0050896
GO:0060078	mevastatin	trimipramine	opposite_direction	regulation of postsynaptic membrane potential	117	818	26	0.00192755	GO:0065007
GO:0098916	mevastatin	trimipramine	opposite_direction	anterograde trans-synaptic signaling	589	818	82	4.70538e-06	GO:0009987|GO:0023052
GO:0099536	mevastatin	trimipramine	opposite_direction	synaptic signaling	617	818	84	8.58413e-06	GO:0009987|GO:0023052
GO:0099537	mevastatin	trimipramine	opposite_direction	trans-synaptic signaling	596	818	83	3.52178e-06	GO:0009987|GO:0023052
GO:0002480	rosuvastatin	desipramine	opposite_direction	antigen processing and presentation of exogenous peptide antigen via MHC class I, TAP-independent	8	124	4	0.0337623	GO:0002376
GO:0002483	rosuvastatin	desipramine	opposite_direction	antigen processing and presentation of endogenous peptide antigen	18	124	5	0.0375588	GO:0002376
GO:0006066	rosuvastatin	desipramine	opposite_direction	alcohol metabolic process	314	124	18	0.000121055	GO:0008152
GO:0006629	rosuvastatin	desipramine	opposite_direction	lipid metabolic process	1084	124	32	0.000969917	GO:0008152
GO:0006694	rosuvastatin	desipramine	opposite_direction	steroid biosynthetic process	158	124	18	1.14013e-09	GO:0008152
GO:0006695	rosuvastatin	desipramine	opposite_direction	cholesterol biosynthetic process	54	124	17	6.69713e-17	GO:0008152
GO:0008202	rosuvastatin	desipramine	opposite_direction	steroid metabolic process	273	124	20	1.68203e-07	GO:0008152
GO:0008203	rosuvastatin	desipramine	opposite_direction	cholesterol metabolic process	125	124	18	1.67111e-11	GO:0008152
GO:0008610	rosuvastatin	desipramine	opposite_direction	lipid biosynthetic process	599	124	28	3.1125e-07	GO:0008152
GO:0016125	rosuvastatin	desipramine	opposite_direction	sterol metabolic process	136	124	18	7.76311e-11	GO:0008152
GO:0016126	rosuvastatin	desipramine	opposite_direction	sterol biosynthetic process	60	124	17	5.23243e-16	GO:0008152
GO:0033489	rosuvastatin	desipramine	opposite_direction	cholesterol biosynthetic process via desmosterol	4	124	4	0.000497719	GO:0008152
GO:0033490	rosuvastatin	desipramine	opposite_direction	cholesterol biosynthetic process via lathosterol	4	124	4	0.000497719	GO:0008152
GO:0044283	rosuvastatin	desipramine	opposite_direction	small molecule biosynthetic process	551	124	25	9.63535e-06	GO:0008152
GO:0046165	rosuvastatin	desipramine	opposite_direction	alcohol biosynthetic process	127	124	17	4.12762e-10	GO:0008152
GO:1901615	rosuvastatin	desipramine	opposite_direction	organic hydroxy compound metabolic process	471	124	20	0.002413	GO:0008152
GO:1901617	rosuvastatin	desipramine	opposite_direction	organic hydroxy compound biosynthetic process	213	124	18	2.04018e-07	GO:0008152
GO:1902652	rosuvastatin	desipramine	opposite_direction	secondary alcohol metabolic process	133	124	18	5.18058e-11	GO:0008152
GO:1902653	rosuvastatin	desipramine	opposite_direction	secondary alcohol biosynthetic process	54	124	17	6.69713e-17	GO:0008152
GO:0006066	rosuvastatin	nortriptyline	opposite_direction	alcohol metabolic process	314	92	17	7.03414e-06	GO:0008152
GO:0006629	rosuvastatin	nortriptyline	opposite_direction	lipid metabolic process	1084	92	31	1.081e-06	GO:0008152
GO:0006631	rosuvastatin	nortriptyline	opposite_direction	fatty acid metabolic process	309	92	13	0.0239527	GO:0008152|GO:0009987
GO:0006694	rosuvastatin	nortriptyline	opposite_direction	steroid biosynthetic process	158	92	17	9.51686e-11	GO:0008152
GO:0006695	rosuvastatin	nortriptyline	opposite_direction	cholesterol biosynthetic process	54	92	16	2.14438e-17	GO:0008152
GO:0008202	rosuvastatin	nortriptyline	opposite_direction	steroid metabolic process	273	92	18	6.89751e-08	GO:0008152
GO:0008203	rosuvastatin	nortriptyline	opposite_direction	cholesterol metabolic process	125	92	17	1.67994e-12	GO:0008152
GO:0008610	rosuvastatin	nortriptyline	opposite_direction	lipid biosynthetic process	599	92	27	7.73708e-10	GO:0008152
GO:0009058	rosuvastatin	nortriptyline	opposite_direction	biosynthetic process	4572	92	59	0.00731668	GO:0008152
GO:0016125	rosuvastatin	nortriptyline	opposite_direction	sterol metabolic process	136	92	17	7.27577e-12	GO:0008152
GO:0016126	rosuvastatin	nortriptyline	opposite_direction	sterol biosynthetic process	60	92	16	1.46819e-16	GO:0008152
GO:0019216	rosuvastatin	nortriptyline	opposite_direction	regulation of lipid metabolic process	314	92	16	6.32561e-05	GO:0008152|GO:0065007
GO:0033489	rosuvastatin	nortriptyline	opposite_direction	cholesterol biosynthetic process via desmosterol	4	92	4	0.000148243	GO:0008152
GO:0033490	rosuvastatin	nortriptyline	opposite_direction	cholesterol biosynthetic process via lathosterol	4	92	4	0.000148243	GO:0008152
GO:0044255	rosuvastatin	nortriptyline	opposite_direction	cellular lipid metabolic process	799	92	21	0.01642	GO:0008152|GO:0009987
GO:0044281	rosuvastatin	nortriptyline	opposite_direction	small molecule metabolic process	1505	92	32	0.000874462	GO:0008152
GO:0044283	rosuvastatin	nortriptyline	opposite_direction	small molecule biosynthetic process	551	92	24	6.43584e-08	GO:0008152
GO:0046165	rosuvastatin	nortriptyline	opposite_direction	alcohol biosynthetic process	127	92	16	5.40454e-11	GO:0008152
GO:1901576	rosuvastatin	nortriptyline	opposite_direction	organic substance biosynthetic process	4499	92	59	0.003801	GO:0008152
GO:1901615	rosuvastatin	nortriptyline	opposite_direction	organic hydroxy compound metabolic process	471	92	18	0.000505589	GO:0008152
GO:1901617	rosuvastatin	nortriptyline	opposite_direction	organic hydroxy compound biosynthetic process	213	92	17	1.40177e-08	GO:0008152
GO:1902652	rosuvastatin	nortriptyline	opposite_direction	secondary alcohol metabolic process	133	92	17	4.94453e-12	GO:0008152
GO:1902653	rosuvastatin	nortriptyline	opposite_direction	secondary alcohol biosynthetic process	54	92	16	2.14438e-17	GO:0008152
GO:0006066	rosuvastatin	paroxetine	opposite_direction	alcohol metabolic process	314	138	19	0.000107636	GO:0008152
GO:0006629	rosuvastatin	paroxetine	opposite_direction	lipid metabolic process	1084	138	32	0.0143448	GO:0008152
GO:0006694	rosuvastatin	paroxetine	opposite_direction	steroid biosynthetic process	158	138	16	1.15903e-06	GO:0008152
GO:0006695	rosuvastatin	paroxetine	opposite_direction	cholesterol biosynthetic process	54	138	15	8.0375e-13	GO:0008152
GO:0008202	rosuvastatin	paroxetine	opposite_direction	steroid metabolic process	273	138	18	7.57608e-05	GO:0008152
GO:0008203	rosuvastatin	paroxetine	opposite_direction	cholesterol metabolic process	125	138	17	1.94554e-09	GO:0008152
GO:0008610	rosuvastatin	paroxetine	opposite_direction	lipid biosynthetic process	599	138	28	4.67759e-06	GO:0008152
GO:0016125	rosuvastatin	paroxetine	opposite_direction	sterol metabolic process	136	138	17	8.10025e-09	GO:0008152
GO:0016126	rosuvastatin	paroxetine	opposite_direction	sterol biosynthetic process	60	138	15	4.66731e-12	GO:0008152
GO:0033489	rosuvastatin	paroxetine	opposite_direction	cholesterol biosynthetic process via desmosterol	4	138	4	0.000767334	GO:0008152
GO:0033490	rosuvastatin	paroxetine	opposite_direction	cholesterol biosynthetic process via lathosterol	4	138	4	0.000767334	GO:0008152
GO:0044281	rosuvastatin	paroxetine	opposite_direction	small molecule metabolic process	1505	138	38	0.045464	GO:0008152
GO:0044283	rosuvastatin	paroxetine	opposite_direction	small molecule biosynthetic process	551	138	23	0.00232802	GO:0008152
GO:0046165	rosuvastatin	paroxetine	opposite_direction	alcohol biosynthetic process	127	138	17	2.54807e-09	GO:0008152
GO:1901615	rosuvastatin	paroxetine	opposite_direction	organic hydroxy compound metabolic process	471	138	20	0.0147991	GO:0008152
GO:1901617	rosuvastatin	paroxetine	opposite_direction	organic hydroxy compound biosynthetic process	213	138	17	1.18389e-05	GO:0008152
GO:1902652	rosuvastatin	paroxetine	opposite_direction	secondary alcohol metabolic process	133	138	17	5.56437e-09	GO:0008152
GO:1902653	rosuvastatin	paroxetine	opposite_direction	secondary alcohol biosynthetic process	54	138	15	8.0375e-13	GO:0008152
GO:0006066	rosuvastatin	sertraline	opposite_direction	alcohol metabolic process	314	95	19	1.28739e-07	GO:0008152
GO:0006629	rosuvastatin	sertraline	opposite_direction	lipid metabolic process	1084	95	28	0.000315022	GO:0008152
GO:0006694	rosuvastatin	sertraline	opposite_direction	steroid biosynthetic process	158	95	17	1.67549e-10	GO:0008152
GO:0006695	rosuvastatin	sertraline	opposite_direction	cholesterol biosynthetic process	54	95	17	5.40753e-19	GO:0008152
GO:0008202	rosuvastatin	sertraline	opposite_direction	steroid metabolic process	273	95	19	1.0596e-08	GO:0008152
GO:0008203	rosuvastatin	sertraline	opposite_direction	cholesterol metabolic process	125	95	18	1.15294e-13	GO:0008152
GO:0008610	rosuvastatin	sertraline	opposite_direction	lipid biosynthetic process	599	95	25	1.12276e-07	GO:0008152
GO:0016125	rosuvastatin	sertraline	opposite_direction	sterol metabolic process	136	95	18	5.49125e-13	GO:0008152
GO:0016126	rosuvastatin	sertraline	opposite_direction	sterol biosynthetic process	60	95	17	4.28242e-18	GO:0008152
GO:0019216	rosuvastatin	sertraline	opposite_direction	regulation of lipid metabolic process	314	95	17	1.1939e-05	GO:0008152|GO:0065007
GO:0033489	rosuvastatin	sertraline	opposite_direction	cholesterol biosynthetic process via desmosterol	4	95	4	0.000168902	GO:0008152
GO:0033490	rosuvastatin	sertraline	opposite_direction	cholesterol biosynthetic process via lathosterol	4	95	4	0.000168902	GO:0008152
GO:0044281	rosuvastatin	sertraline	opposite_direction	small molecule metabolic process	1505	95	33	0.000544608	GO:0008152
GO:0044283	rosuvastatin	sertraline	opposite_direction	small molecule biosynthetic process	551	95	24	1.37322e-07	GO:0008152
GO:0046165	rosuvastatin	sertraline	opposite_direction	alcohol biosynthetic process	127	95	17	3.92984e-12	GO:0008152
GO:1901615	rosuvastatin	sertraline	opposite_direction	organic hydroxy compound metabolic process	471	95	21	2.63006e-06	GO:0008152
GO:1901617	rosuvastatin	sertraline	opposite_direction	organic hydroxy compound biosynthetic process	213	95	18	1.71894e-09	GO:0008152
GO:1902652	rosuvastatin	sertraline	opposite_direction	secondary alcohol metabolic process	133	95	18	3.63964e-13	GO:0008152
GO:1902653	rosuvastatin	sertraline	opposite_direction	secondary alcohol biosynthetic process	54	95	17	5.40753e-19	GO:0008152
GO:0006066	rosuvastatin	trimipramine	opposite_direction	alcohol metabolic process	314	133	20	8.01254e-06	GO:0008152
GO:0006694	rosuvastatin	trimipramine	opposite_direction	steroid biosynthetic process	158	133	17	5.30527e-08	GO:0008152
GO:0006695	rosuvastatin	trimipramine	opposite_direction	cholesterol biosynthetic process	54	133	16	1.07936e-14	GO:0008152
GO:0008202	rosuvastatin	trimipramine	opposite_direction	steroid metabolic process	273	133	22	7.81923e-09	GO:0008152
GO:0008203	rosuvastatin	trimipramine	opposite_direction	cholesterol metabolic process	125	133	19	3.21787e-12	GO:0008152
GO:0008610	rosuvastatin	trimipramine	opposite_direction	lipid biosynthetic process	599	133	25	0.000253348	GO:0008152
GO:0016125	rosuvastatin	trimipramine	opposite_direction	sterol metabolic process	136	133	19	1.63671e-11	GO:0008152
GO:0016126	rosuvastatin	trimipramine	opposite_direction	sterol biosynthetic process	60	133	16	7.25052e-14	GO:0008152
GO:0033489	rosuvastatin	trimipramine	opposite_direction	cholesterol biosynthetic process via desmosterol	4	133	4	0.000660925	GO:0008152
GO:0033490	rosuvastatin	trimipramine	opposite_direction	cholesterol biosynthetic process via lathosterol	4	133	4	0.000660925	GO:0008152
GO:0044283	rosuvastatin	trimipramine	opposite_direction	small molecule biosynthetic process	551	133	21	0.0229094	GO:0008152
GO:0046165	rosuvastatin	trimipramine	opposite_direction	alcohol biosynthetic process	127	133	16	2.15692e-08	GO:0008152
GO:1901615	rosuvastatin	trimipramine	opposite_direction	organic hydroxy compound metabolic process	471	133	22	0.000316586	GO:0008152
GO:1901617	rosuvastatin	trimipramine	opposite_direction	organic hydroxy compound biosynthetic process	213	133	16	5.81895e-05	GO:0008152
GO:1902652	rosuvastatin	trimipramine	opposite_direction	secondary alcohol metabolic process	133	133	19	1.06655e-11	GO:0008152
GO:1902653	rosuvastatin	trimipramine	opposite_direction	secondary alcohol biosynthetic process	54	133	16	1.07936e-14	GO:0008152
