## Supplementary File 7 for "Statins and antidepressants induce similar *in vitro* gene expression responses"

### Sheet: HMGCR_rs12916_HMGCR_eQTLGEN_SMR
Trait	Gene	Genetic_instrument	Effect_allele	Other_allele	Effect_allele_freq	b_GWAS	se_GWAS	p_GWAS	b_eQTL	se_eQTL	p_eQTL	F_stat	b_SMR	se_SMR	p_SMR	p_HEIDI	nsnp_HEIDI	b_SMR_perSDdecrease	Upper_CI_beta	Lower_CI_beta
Basophil count	ENSG00000113161	rs12916	C	T	0.40765	0.00333799	0.00225347	0.14	0.101179	0.00801404	1.53351e-36	159.396	0.032991	0.0224249	0.141244	0.265286	20	-0.032991	0.0109618	-0.0769438
Basophil percentage of white cells	ENSG00000113161	rs12916	C	T	0.40765	0.00267545	0.00226108	0.24	0.101179	0.00801404	1.53351e-36	159.396	0.0264428	0.0224453	0.238757	0.706648	20	-0.0264428	0.01755	-0.0704356
Eosinophil count	ENSG00000113161	rs12916	C	T	0.40765	0.0028064	0.00216263	0.19	0.101179	0.00801404	1.53351e-36	159.396	0.027737	0.0214869	0.196746	0.845725	20	-0.027737	0.0143773	-0.0698513
Eosinophil percentage of white cells	ENSG00000113161	rs12916	C	T	0.40765	0.0022777	0.0021711	0.29	0.101179	0.00801404	1.53351e-36	159.396	0.0225116	0.021532	0.295794	0.980262	20	-0.0225116	0.0196911	-0.0647143
High light scatter reticulocyte count	ENSG00000113161	rs12916	C	T	0.40765	-0.000991344	0.00217198	0.65	0.101179	0.00801404	1.53351e-36	159.396	-0.00979794	0.0214808	0.648299	0.0807563	20	0.00979794	0.0519003	-0.0323044
High light scatter reticulocyte percentage of red cells	ENSG00000113161	rs12916	C	T	0.40765	-0.0017233	0.00217397	0.43	0.101179	0.00801404	1.53351e-36	159.396	-0.0170322	0.0215287	0.428863	0.0565339	20	0.0170322	0.0592285	-0.0251641
Immature fraction of reticulocytes	ENSG00000113161	rs12916	C	T	0.40765	-0.00640556	0.00223419	0.0041	0.101179	0.00801404	1.53351e-36	159.396	-0.0633093	0.0226438	0.00517593	0.228859	20	0.0633093	0.107691	0.0189275
Lymphocyte count	ENSG00000113161	rs12916	C	T	0.40765	0.00346981	0.00216062	0.11	0.101179	0.00801404	1.53351e-36	159.396	0.0342938	0.0215265	0.111139	0.081343	20	-0.0342938	0.00789814	-0.0764857
Lymphocyte percentage of white cells	ENSG00000113161	rs12916	C	T	0.40765	0.00185873	0.00219424	0.4	0.101179	0.00801404	1.53351e-36	159.396	0.0183707	0.0217355	0.398002	0.182473	20	-0.0183707	0.0242309	-0.0609723
Mean platelet volume	ENSG00000113161	rs12916	C	T	0.40765	-0.0114869	0.00208625	3.7e-08	0.101179	0.00801404	1.53351e-36	159.396	-0.113531	0.022495	4.48956e-07	0.120811	20	0.113531	0.157621	0.0694408
Mean reticulocyte volume	ENSG00000113161	rs12916	C	T	0.40765	-0.00722519	0.00217591	0.0009	0.101179	0.00801404	1.53351e-36	159.396	-0.0714101	0.022237	0.00132124	0.267054	20	0.0714101	0.114995	0.0278256
Monocyte count	ENSG00000113161	rs12916	C	T	0.40765	-0.00715928	0.00213547	0.0008	0.101179	0.00801404	1.53351e-36	159.396	-0.0707587	0.0218374	0.00119421	0.202606	20	0.0707587	0.11356	0.0279574
Monocyte percentage of white cells	ENSG00000113161	rs12916	C	T	0.40765	-0.00976457	0.00216582	6.5e-06	0.101179	0.00801404	1.53351e-36	159.396	-0.096508	0.0227298	2.17732e-05	0.0205413	20	0.096508	0.141058	0.0519576
Neutrophil count	ENSG00000113161	rs12916	C	T	0.40765	0.0017888	0.00218956	0.41	0.101179	0.00801404	1.53351e-36	159.396	0.0176796	0.0216858	0.414922	0.00851524	20	-0.0176796	0.0248246	-0.0601838
Neutrophil percentage of white cells	ENSG00000113161	rs12916	C	T	0.40765	4.54021e-05	0.0022009	0.98	0.101179	0.00801404	1.53351e-36	159.396	0.000448731	0.0217526	0.983542	0.249474	20	-0.000448731	0.0421864	-0.0430838
Platelet count	ENSG00000113161	rs12916	C	T	0.40765	0.0172125	0.00214893	1.1e-15	0.101179	0.00801404	1.53351e-36	159.396	0.17012	0.0251527	1.34717e-11	0.0655826	20	-0.17012	-0.120821	-0.219419
Platelet crit	ENSG00000113161	rs12916	C	T	0.40765	0.0133218	0.00216395	7.4e-10	0.101179	0.00801404	1.53351e-36	159.396	0.131666	0.0237945	3.13994e-08	0.082875	20	-0.131666	-0.0850288	-0.178303
Platelet distribution width	ENSG00000113161	rs12916	C	T	0.40765	0.00422778	0.00219691	0.054	0.101179	0.00801404	1.53351e-36	159.396	0.0417852	0.0219639	0.0571127	1.58803e-05	20	-0.0417852	0.00126404	-0.0848344
Red blood cell count	ENSG00000113161	rs12916	C	T	0.40765	0.00441513	0.00213985	0.039	0.101179	0.00801404	1.53351e-36	159.396	0.0436369	0.0214298	0.0417226	0.148621	20	-0.0436369	-0.00163449	-0.0856393
Red cell distribution width	ENSG00000113161	rs12916	C	T	0.40765	-0.00696913	0.00216707	0.0013	0.101179	0.00801404	1.53351e-36	159.396	-0.0688793	0.0221021	0.00183068	0.671108	20	0.0688793	0.112199	0.0255592
Reticulocyte count	ENSG00000113161	rs12916	C	T	0.40765	0.00173798	0.00218457	0.43	0.101179	0.00801404	1.53351e-36	159.396	0.0171773	0.021634	0.427198	0.0063896	20	-0.0171773	0.0252253	-0.0595799
Reticulocyte fraction of red cells	ENSG00000113161	rs12916	C	T	0.40765	0.000608837	0.00218892	0.78	0.101179	0.00801404	1.53351e-36	159.396	0.00601743	0.0216394	0.780953	0.00592763	20	-0.00601743	0.0363958	-0.0484307
White blood cell count	ENSG00000113161	rs12916	C	T	0.40765	0.00249653	0.00216584	0.25	0.101179	0.00801404	1.53351e-36	159.396	0.0246744	0.0214951	0.251006	0.00234777	20	-0.0246744	0.017456	-0.0668048
Blood IL6 levels	ENSG00000113161	rs12916	C	T	0.40765	-0.0084	0.016	0.5965	0.101179	0.00801404	1.53351e-36	159.396	-0.0830213	0.158273	0.599898	0.110611	20	0.0830213	0.393236	-0.227194
Serum CRP levels	ENSG00000113161	rs12916	C	T	0.40765	0.00319034	0.00193775	0.1	0.101179	0.00801404	1.53351e-36	159.396	0.0315317	0.0193139	0.102555	0.00305993	20	-0.0315317	0.00632354	-0.0693869
HDL-C	ENSG00000113161	rs12916	C	T	0.40765	0.0038	0.0035	0.1985	0.101179	0.00801404	1.53351e-36	159.396	0.0375573	0.0347199	0.279376	0.104983	20	-0.0375573	0.0304937	-0.105608
LDL-C	ENSG00000113161	rs12916	C	T	0.40765	0.0733	0.0038	7.792e-78	0.101179	0.00801404	1.53351e-36	159.396	0.72446	0.0685802	4.39084e-26	2.19184e-10	20	-0.72446	-0.590043	-0.858877
TG	ENSG00000113161	rs12916	C	T	0.40765	0.0025	0.0034	0.6877	0.101179	0.00801404	1.53351e-36	159.396	0.0247087	0.0336608	0.462918	0.313377	20	-0.0247087	0.0412665	-0.0906839
CAD	ENSG00000113161	rs12916	C	T	0.40765	0.0229	0.0052	1.22501e-05	0.101179	0.00801404	1.53351e-36	159.396	0.226332	0.054431	3.20846e-05	0.000233549	20	-0.226332	-0.119647	-0.333017
T2D	ENSG00000113161	rs12916	C	T	0.40765	-0.021	0.0074	0.00458902	0.101179	0.00801404	1.53351e-36	159.396	-0.207553	0.0749627	0.00562709	0.337803	20	0.207553	0.35448	0.0606261
BMI	ENSG00000113161	rs12916	C	T	0.40765	-0.0203692	0.00201566	5.19996e-24	0.101179	0.00801404	1.53351e-36	159.396	-0.201319	0.0255175	3.03571e-15	0.0115583	20	0.201319	0.251333	0.151305
Depression	ENSG00000113161	rs12916	C	T	0.40765	-0.0056	0.0044	0.2041	0.101179	0.00801404	1.53351e-36	159.396	-0.0553475	0.0437078	0.205402	0.73806	20	0.0553475	0.141015	-0.0303198
Neuroticism	ENSG00000113161	rs12916	C	T	0.40765	0.0032317	0.00234012	0.1674	0.101179	0.00801404	1.53351e-36	159.396	0.0319405	0.0232665	0.169811	0.182568	20	-0.0319405	0.0136618	-0.0775428
Depressed affect	ENSG00000113161	rs12916	C	T	0.40765	0.001398	0.002356	0.5529	0.101179	0.00801404	1.53351e-36	159.396	0.0138171	0.0233112	0.553366	0.29743	20	-0.0138171	0.0318729	-0.0595071
Worry	ENSG00000113161	rs12916	C	T	0.40765	0.005009	0.002428	0.03906	0.101179	0.00801404	1.53351e-36	159.396	0.0495064	0.0243154	0.0417491	0.015609	20	-0.0495064	-0.00184822	-0.0971646
