## Supplementary File 8 for "Statins and antidepressants induce similar *in vitro* gene expression responses"

### Sheet: HMGCR_rs17671591_HMGCR_Brain_ps
Trait	Gene	Genetic_instrument	Effect_allele	Other_allele	Effect_allele_freq	b_GWAS	se_GWAS	p_GWAS	b_eQTL	se_eQTL	p_eQTL	F_stat	b_SMR	se_SMR	p_SMR	p_HEIDI	nsnp_HEIDI	b_SMR_perSDdecrease	Upper_CI_beta	Lower_CI_beta
Basophil count	HMGCR	rs17671591	T	C	0.34975	0.00296468	0.00232694	0.2	0.167047	0.0396187	2.48268e-05	17.7778	0.0177476	0.0145519	0.222615	0.665538	14	-0.0177476	0.0107741	-0.0462693
Basophil percentage of white cells	HMGCR	rs17671591	T	C	0.34975	0.00285123	0.00233483	0.22	0.167047	0.0396187	2.48268e-05	17.7778	0.0170684	0.0145515	0.240809	0.866737	14	-0.0170684	0.0114525	-0.0455893
Eosinophil count	HMGCR	rs17671591	T	C	0.34975	0.00195301	0.00223279	0.38	0.167047	0.0396187	2.48268e-05	17.7778	0.0116914	0.0136508	0.391744	0.62259	14	-0.0116914	0.0150642	-0.038447
Eosinophil percentage of white cells	HMGCR	rs17671591	T	C	0.34975	0.00185313	0.00224153	0.41	0.167047	0.0396187	2.48268e-05	17.7778	0.0110935	0.0136741	0.417206	0.874513	14	-0.0110935	0.0157077	-0.0378947
High light scatter reticulocyte count	HMGCR	rs17671591	T	C	0.34975	-0.002003	0.00224291	0.37	0.167047	0.0396187	2.48268e-05	17.7778	-0.0119906	0.0137247	0.382306	0.360007	14	0.0119906	0.038891	-0.0149098
High light scatter reticulocyte percentage of red cells	HMGCR	rs17671591	T	C	0.34975	-0.00261764	0.00224498	0.24	0.167047	0.0396187	2.48268e-05	17.7778	-0.0156701	0.0139436	0.261091	0.357093	14	0.0156701	0.0429996	-0.0116594
Immature fraction of reticulocytes	HMGCR	rs17671591	T	C	0.34975	-0.00532029	0.00230735	0.021	0.167047	0.0396187	2.48268e-05	17.7778	-0.0318491	0.0157431	0.0430682	0.686534	14	0.0318491	0.0627056	0.000992624
Lymphocyte count	HMGCR	rs17671591	T	C	0.34975	0.00266692	0.00223078	0.23	0.167047	0.0396187	2.48268e-05	17.7778	0.0159651	0.0138806	0.250074	0.0653984	14	-0.0159651	0.0112409	-0.0431711
Lymphocyte percentage of white cells	HMGCR	rs17671591	T	C	0.34975	0.00175083	0.00226546	0.44	0.167047	0.0396187	2.48268e-05	17.7778	0.0104811	0.0137877	0.447152	0.0296505	14	-0.0104811	0.0165428	-0.037505
Mean platelet volume	HMGCR	rs17671591	T	C	0.34975	-0.0104663	0.00215404	1.2e-06	0.167047	0.0396187	2.48268e-05	17.7778	-0.0626548	0.0196747	0.00144984	0.0523893	14	0.0626548	0.101217	0.0240924
Mean reticulocyte volume	HMGCR	rs17671591	T	C	0.34975	-0.0052623	0.00224708	0.019	0.167047	0.0396187	2.48268e-05	17.7778	-0.0315019	0.0153874	0.0406329	0.361878	14	0.0315019	0.0616612	0.0013426
Monocyte count	HMGCR	rs17671591	T	C	0.34975	-0.00672067	0.00220491	0.0023	0.167047	0.0396187	2.48268e-05	17.7778	-0.0402322	0.0162871	0.0135044	0.296822	14	0.0402322	0.0721549	0.00830948
Monocyte percentage of white cells	HMGCR	rs17671591	T	C	0.34975	-0.0085231	0.0022363	0.00014	0.167047	0.0396187	2.48268e-05	17.7778	-0.0510222	0.0180458	0.00469327	0.16677	14	0.0510222	0.086392	0.0156524
Neutrophil count	HMGCR	rs17671591	T	C	0.34975	0.000904536	0.00226062	0.69	0.167047	0.0396187	2.48268e-05	17.7778	0.00541486	0.0135936	0.690381	0.0699501	14	-0.00541486	0.0212286	-0.0320583
Neutrophil percentage of white cells	HMGCR	rs17671591	T	C	0.34975	-0.000212086	0.00227236	0.93	0.167047	0.0396187	2.48268e-05	17.7778	-0.00126962	0.0136065	0.925657	0.0910411	14	0.00126962	0.0279384	-0.0253991
Platelet count	HMGCR	rs17671591	T	C	0.34975	0.0141374	0.00221874	1.9e-10	0.167047	0.0396187	2.48268e-05	17.7778	0.0846313	0.0240687	0.000437714	0.0711283	14	-0.0846313	-0.0374566	-0.131806
Platelet crit	HMGCR	rs17671591	T	C	0.34975	0.0102122	0.00223434	4.9e-06	0.167047	0.0396187	2.48268e-05	17.7778	0.0611337	0.0197264	0.00194119	0.0908094	14	-0.0611337	-0.02247	-0.0997974
Platelet distribution width	HMGCR	rs17671591	T	C	0.34975	0.00164381	0.00226822	0.47	0.167047	0.0396187	2.48268e-05	17.7778	0.0098404	0.0137774	0.475079	0.015876	14	-0.0098404	0.0171633	-0.0368441
Red blood cell count	HMGCR	rs17671591	T	C	0.34975	0.00373309	0.00220933	0.091	0.167047	0.0396187	2.48268e-05	17.7778	0.0223475	0.0142483	0.116779	0.803644	14	-0.0223475	0.00557917	-0.0502742
Red cell distribution width	HMGCR	rs17671591	T	C	0.34975	-0.00680657	0.00223731	0.0023	0.167047	0.0396187	2.48268e-05	17.7778	-0.0407464	0.0165158	0.0136204	0.398449	14	0.0407464	0.0731174	0.00837543
Reticulocyte count	HMGCR	rs17671591	T	C	0.34975	0.000379028	0.00225602	0.87	0.167047	0.0396187	2.48268e-05	17.7778	0.00226899	0.013516	0.866682	0.194038	14	-0.00226899	0.0242224	-0.0287604
Reticulocyte fraction of red cells	HMGCR	rs17671591	T	C	0.34975	-0.000357448	0.00226052	0.87	0.167047	0.0396187	2.48268e-05	17.7778	-0.00213981	0.0135418	0.874445	0.190439	14	0.00213981	0.0286817	-0.0244021
White blood cell count	HMGCR	rs17671591	T	C	0.34975	0.00119283	0.00223609	0.59	0.167047	0.0396187	2.48268e-05	17.7778	0.00714069	0.0134927	0.596649	0.083705	14	-0.00714069	0.019305	-0.0335864
Blood IL6 levels	HMGCR	rs17671591	T	C	0.34975	0.0139	0.0167	0.3924	0.167047	0.0396187	2.48268e-05	17.7778	0.0832101	0.101901	0.41417	0.157606	14	-0.0832101	0.116516	-0.282936
Serum CRP levels	HMGCR	rs17671591	T	C	0.34975	0.00286397	0.00211035	0.17	0.167047	0.0396187	2.48268e-05	17.7778	0.0171447	0.0132715	0.196413	0.0350242	14	-0.0171447	0.00886744	-0.0431568
HDL-C	HMGCR	rs17671591	T	C	0.34975	0.0012	0.0036	0.5263	0.167047	0.0396187	2.48268e-05	17.7778	0.00718361	0.0216181	0.739665	0.114272	13	-0.00718361	0.0351879	-0.0495551
LDL-C	HMGCR	rs17671591	T	C	0.34975	0.0713	0.0038	6.773e-70	0.167047	0.0396187	2.48268e-05	17.7778	0.426826	0.103755	3.89231e-05	0.528453	13	-0.426826	-0.223466	-0.630186
TG	HMGCR	rs17671591	T	C	0.34975	0.0051	0.0035	0.2668	0.167047	0.0396187	2.48268e-05	17.7778	0.0305303	0.0221681	0.168445	0.425002	13	-0.0305303	0.0129192	-0.0739798
CAD	HMGCR	rs17671591	T	C	0.34975	0.0225	0.0053	2.10999e-05	0.167047	0.0396187	2.48268e-05	17.7778	0.134693	0.0450237	0.00277526	0.0227514	14	-0.134693	-0.0464465	-0.222939
T2D	HMGCR	rs17671591	T	C	0.34975	-0.0215	0.0076	0.00452095	0.167047	0.0396187	2.48268e-05	17.7778	-0.128706	0.0547878	0.0188149	0.100926	14	0.128706	0.23609	0.0213219
BMI	HMGCR	rs17671591	T	C	0.34975	-0.0176874	0.00207936	1.80011e-17	0.167047	0.0396187	2.48268e-05	17.7778	-0.105883	0.0280281	0.000158261	0.0607177	14	0.105883	0.160818	0.0509479
Depression	HMGCR	rs17671591	T	C	0.34975	-0.004	0.0045	0.3751	0.167047	0.0396187	2.48268e-05	17.7778	-0.0239454	0.0275307	0.384426	0.743045	14	0.0239454	0.0779056	-0.0300148
Neuroticism	HMGCR	rs17671591	T	C	0.34975	0.00359842	0.00241019	0.1355	0.167047	0.0396187	2.48268e-05	17.7778	0.0215414	0.0153061	0.159317	0.186754	14	-0.0215414	0.00845856	-0.0515414
Depressed affect	HMGCR	rs17671591	T	C	0.34975	0.001587	0.002431	0.514	0.167047	0.0396187	2.48268e-05	17.7778	0.00950032	0.0147262	0.518842	0.326435	14	-0.00950032	0.019363	-0.0383637
Worry	HMGCR	rs17671591	T	C	0.34975	0.004215	0.002506	0.09251	0.167047	0.0396187	2.48268e-05	17.7778	0.0252324	0.0161513	0.118229	0.0734063	14	-0.0252324	0.00642415	-0.0568889
