## Supplementary File 9 for "Statins and antidepressants induce similar *in vitro* gene expression responses"

### Sheet: ITGAL_rs11574938_ITGAL_eQTLGEN_
Trait	Gene	Genetic_instrument	Effect_allele	Other_allele	Effect_allele_freq	b_GWAS	se_GWAS	p_GWAS	b_eQTL	se_eQTL	p_eQTL	F_stat	b_SMR	se_SMR	p_SMR	p_HEIDI	nsnp_HEIDI	b_SMR_perSDdecrease	Upper_CI_beta	Lower_CI_beta
Basophil count	ENSG00000005844	rs11574938	G	C	0.476558	-0.0178966	0.00222437	8.6e-16	0.206377	0.0079162	7.94105e-150	679.656	-0.0867181	0.0112798	1.49563e-14	0.353106	20	0.0867181	0.108827	0.0646097
Basophil percentage of white cells	ENSG00000005844	rs11574938	G	C	0.476558	-0.00442589	0.00223159	0.047	0.206377	0.0079162	7.94105e-150	679.656	-0.0214457	0.0108444	0.0479766	0.081556	20	0.0214457	0.0427007	0.000190676
Eosinophil count	ENSG00000005844	rs11574938	G	C	0.476558	-0.00833875	0.00213831	9.6e-05	0.206377	0.0079162	7.94105e-150	679.656	-0.0404055	0.0104765	0.00011489	5.52463e-06	20	0.0404055	0.0609394	0.0198716
Eosinophil percentage of white cells	ENSG00000005844	rs11574938	G	C	0.476558	0.00491288	0.00214591	0.022	0.206377	0.0079162	7.94105e-150	679.656	0.0238054	0.010438	0.0225698	1.22381e-08	20	-0.0238054	-0.00334692	-0.0442639
High light scatter reticulocyte count	ENSG00000005844	rs11574938	G	C	0.476558	-0.00261704	0.00214976	0.22	0.206377	0.0079162	7.94105e-150	679.656	-0.0126809	0.010428	0.22397	0.0633982	20	0.0126809	0.0331198	-0.00775798
High light scatter reticulocyte percentage of red cells	ENSG00000005844	rs11574938	G	C	0.476558	0.000504742	0.00215193	0.81	0.206377	0.0079162	7.94105e-150	679.656	0.00244573	0.0104276	0.814563	0.17049	20	-0.00244573	0.0179924	-0.0228838
Immature fraction of reticulocytes	ENSG00000005844	rs11574938	G	C	0.476558	0.00525101	0.00220854	0.017	0.206377	0.0079162	7.94105e-150	679.656	0.0254438	0.0107459	0.0178958	0.839542	20	-0.0254438	-0.00438184	-0.0465058
Lymphocyte count	ENSG00000005844	rs11574938	G	C	0.476558	-0.0567611	0.00213532	1.1e-155	0.206377	0.0079162	7.94105e-150	679.656	-0.275036	0.0147768	2.53375e-77	7.60847e-10	20	0.275036	0.303999	0.246073
Lymphocyte percentage of white cells	ENSG00000005844	rs11574938	G	C	0.476558	-0.0273686	0.0021687	1.6e-36	0.206377	0.0079162	7.94105e-150	679.656	-0.132615	0.0116749	6.69392e-30	8.18176e-08	20	0.132615	0.155498	0.109732
Mean platelet volume	ENSG00000005844	rs11574938	G	C	0.476558	-0.00282531	0.00207106	0.17	0.206377	0.0079162	7.94105e-150	679.656	-0.0136901	0.0100491	0.173096	1.57398e-07	20	0.0136901	0.0333863	-0.00600614
Mean reticulocyte volume	ENSG00000005844	rs11574938	G	C	0.476558	0.0198001	0.00214602	2.8e-20	0.206377	0.0079162	7.94105e-150	679.656	0.0959415	0.0110306	3.38401e-18	1.33946e-08	20	-0.0959415	-0.0743215	-0.117561
Monocyte count	ENSG00000005844	rs11574938	G	C	0.476558	-0.0262393	0.00210192	9.2e-36	0.206377	0.0079162	7.94105e-150	679.656	-0.127143	0.0112923	2.08551e-29	0.0134509	20	0.127143	0.149276	0.10501
Monocyte percentage of white cells	ENSG00000005844	rs11574938	G	C	0.476558	0.00284941	0.00213033	0.18	0.206377	0.0079162	7.94105e-150	679.656	0.0138068	0.0103361	0.181619	0.583778	20	-0.0138068	0.00645196	-0.0340656
Neutrophil count	ENSG00000005844	rs11574938	G	C	0.476558	-0.0204305	0.00216397	3.7e-21	0.206377	0.0079162	7.94105e-150	679.656	-0.0989961	0.0111519	6.86685e-19	0.584735	20	0.0989961	0.120854	0.0771384
Neutrophil percentage of white cells	ENSG00000005844	rs11574938	G	C	0.476558	0.0226062	0.00217381	2.5e-25	0.206377	0.0079162	7.94105e-150	679.656	0.109538	0.0113403	4.49288e-22	0.000316888	20	-0.109538	-0.087311	-0.131765
Platelet count	ENSG00000005844	rs11574938	G	C	0.476558	-0.00279535	0.00212693	0.19	0.206377	0.0079162	7.94105e-150	679.656	-0.0135449	0.0103191	0.189318	0.100173	20	0.0135449	0.0337703	-0.00668054
Platelet crit	ENSG00000005844	rs11574938	G	C	0.476558	-0.00468793	0.00214084	0.029	0.206377	0.0079162	7.94105e-150	679.656	-0.0227154	0.01041	0.0291038	0.00127284	20	0.0227154	0.043119	0.0023118
Platelet distribution width	ENSG00000005844	rs11574938	G	C	0.476558	0.00488458	0.00217111	0.024	0.206377	0.0079162	7.94105e-150	679.656	0.0236683	0.0105592	0.0249952	0.000133076	20	-0.0236683	-0.00297227	-0.0443643
Red blood cell count	ENSG00000005844	rs11574938	G	C	0.476558	-0.0193184	0.00211308	6.1e-20	0.206377	0.0079162	7.94105e-150	679.656	-0.0936074	0.0108503	6.28718e-18	2.36798e-05	20	0.0936074	0.114874	0.0723408
Red cell distribution width	ENSG00000005844	rs11574938	G	C	0.476558	0.00381138	0.00214552	0.076	0.206377	0.0079162	7.94105e-150	679.656	0.0184681	0.0104202	0.0763404	0.066442	20	-0.0184681	0.00195549	-0.0388917
Reticulocyte count	ENSG00000005844	rs11574938	G	C	0.476558	-0.00603337	0.00216109	0.0052	0.206377	0.0079162	7.94105e-150	679.656	-0.0292347	0.0105314	0.00550413	0.0452101	20	0.0292347	0.0498762	0.00859316
Reticulocyte fraction of red cells	ENSG00000005844	rs11574938	G	C	0.476558	-0.00193018	0.00216566	0.37	0.206377	0.0079162	7.94105e-150	679.656	-0.0093527	0.0104998	0.373065	0.10929	20	0.0093527	0.0299323	-0.0112269
White blood cell count	ENSG00000005844	rs11574938	G	C	0.476558	-0.0404277	0.00214077	1.5e-79	0.206377	0.0079162	7.94105e-150	679.656	-0.195893	0.0128087	8.4175e-53	0.00239959	20	0.195893	0.220998	0.170788
Blood IL6 levels	ENSG00000005844	rs11574938	G	C	0.476558	0.0035	0.0162	0.822	0.206377	0.0079162	7.94105e-150	679.656	0.0169593	0.0784999	0.828955	0.899905	20	-0.0169593	0.136901	-0.170819
Serum CRP levels	ENSG00000005844	rs11574938	G	C	0.476558	0.00490709	0.00205682	0.017	0.206377	0.0079162	7.94105e-150	679.656	0.0237773	0.010008	0.0175092	0.285932	20	-0.0237773	-0.00416162	-0.043393
HDL-C	ENSG00000005844	rs11574938	G	C	0.476558	0.0065	0.0043	0.1145	0.206377	0.0079162	7.94105e-150	679.656	0.0314958	0.0208707	0.131275	0.0356821	20	-0.0314958	0.00941077	-0.0724024
LDL-C	ENSG00000005844	rs11574938	G	C	0.476558	-0.0046	0.0046	0.3027	0.206377	0.0079162	7.94105e-150	679.656	-0.0222893	0.0223057	0.317666	0.00201247	20	0.0222893	0.0660085	-0.0214299
TG	ENSG00000005844	rs11574938	G	C	0.476558	0.0023	0.004	0.9191	0.206377	0.0079162	7.94105e-150	679.656	0.0111447	0.0193867	0.565386	0.00111305	20	-0.0111447	0.0268532	-0.0491426
CAD	ENSG00000005844	rs11574938	G	C	0.476558	0.0039	0.0058	0.5088	0.206377	0.0079162	7.94105e-150	679.656	0.0188975	0.0281133	0.501463	0.250672	20	-0.0188975	0.0362046	-0.0739996
T2D	ENSG00000005844	rs11574938	G	C	0.476558	-0.0081	0.0078	0.2968	0.206377	0.0079162	7.94105e-150	679.656	-0.0392486	0.0378249	0.299438	0.0292526	20	0.0392486	0.113385	-0.0348882
BMI	ENSG00000005844	rs11574938	G	C	0.476558	0.0127469	0.00199019	1.5e-10	0.206377	0.0079162	7.94105e-150	679.656	0.0617652	0.00993024	4.9745e-10	0.00252604	20	-0.0617652	-0.0423019	-0.0812285
Depression	ENSG00000005844	rs11574938	G	C	0.476558	0.0004	0.0043	0.9326	0.206377	0.0079162	7.94105e-150	679.656	0.0019382	0.0208358	0.925886	0.465693	20	-0.0019382	0.0389	-0.0427764
Neuroticism	ENSG00000005844	rs11574938	G	C	0.476558	-0.00140299	0.00233055	0.5474	0.206377	0.0079162	7.94105e-150	679.656	-0.0067982	0.0112957	0.547281	0.348033	20	0.0067982	0.0289378	-0.0153414
Depressed affect	ENSG00000005844	rs11574938	G	C	0.476558	0.002646	0.002344	0.259	0.206377	0.0079162	7.94105e-150	679.656	0.0128212	0.0113685	0.259412	0.51724	20	-0.0128212	0.00946106	-0.0351035
Worry	ENSG00000005844	rs11574938	G	C	0.476558	-0.005254	0.002415	0.02959	0.206377	0.0079162	7.94105e-150	679.656	-0.0254583	0.0117426	0.0301561	0.0496257	20	0.0254583	0.0484738	0.0024428
