## Supplementary File 10 for "Statins and antidepressants induce similar *in vitro* gene expression responses"

### Sheet: HDAC2_rs9481408_HDAC2_eQTLGEN_S
Trait	Gene	Genetic_instrument	Effect_allele	Other_allele	Effect_allele_freq	b_GWAS	se_GWAS	p_GWAS	b_eQTL	se_eQTL	p_eQTL	F_stat	b_SMR	se_SMR	p_SMR	p_HEIDI	nsnp_HEIDI	b_SMR_perSDdecrease	Upper_CI_beta	Lower_CI_beta
Basophil count	ENSG00000196591	rs9481408	T	C	0.290962	0.000930706	0.00243141	0.7	-0.0477093	0.0094235	4.1314e-07	25.6319	-0.0195079	0.0511085	0.702688	0.36037	15	0.0195079	0.119681	-0.0806648
Basophil percentage of white cells	ENSG00000196591	rs9481408	T	C	0.290962	-0.00104783	0.00243958	0.67	-0.0477093	0.0094235	4.1314e-07	25.6319	0.0219628	0.0513179	0.668669	0.232879	15	-0.0219628	0.0786203	-0.122546
Eosinophil count	ENSG00000196591	rs9481408	T	C	0.290962	0.000200037	0.00233586	0.93	-0.0477093	0.0094235	4.1314e-07	25.6319	-0.00419283	0.0489673	0.931764	0.373639	15	0.00419283	0.100169	-0.0917831
Eosinophil percentage of white cells	ENSG00000196591	rs9481408	T	C	0.290962	-0.00122255	0.00234422	0.6	-0.0477093	0.0094235	4.1314e-07	25.6319	0.025625	0.0493955	0.60392	0.516656	15	-0.025625	0.0711902	-0.12244
High light scatter reticulocyte count	ENSG00000196591	rs9481408	T	C	0.290962	0.00134978	0.00234407	0.56	-0.0477093	0.0094235	4.1314e-07	25.6319	-0.0282918	0.0494491	0.567228	0.338578	15	0.0282918	0.125212	-0.0686284
High light scatter reticulocyte percentage of red cells	ENSG00000196591	rs9481408	T	C	0.290962	0.00111118	0.00234661	0.64	-0.0477093	0.0094235	4.1314e-07	25.6319	-0.0232906	0.0494003	0.637307	0.296643	15	0.0232906	0.120115	-0.073534
Immature fraction of reticulocytes	ENSG00000196591	rs9481408	T	C	0.290962	0.00323142	0.00241068	0.18	-0.0477093	0.0094235	4.1314e-07	25.6319	-0.0677314	0.0522696	0.195041	0.0868485	15	0.0677314	0.17018	-0.034717
Lymphocyte count	ENSG00000196591	rs9481408	T	C	0.290962	0.00352512	0.00232916	0.13	-0.0477093	0.0094235	4.1314e-07	25.6319	-0.0738875	0.0509545	0.14704	0.815661	15	0.0738875	0.173758	-0.0259833
Lymphocyte percentage of white cells	ENSG00000196591	rs9481408	T	C	0.290962	0.000510349	0.0023672	0.83	-0.0477093	0.0094235	4.1314e-07	25.6319	-0.0106971	0.0496621	0.829458	0.646785	15	0.0106971	0.108035	-0.0866406
Mean platelet volume	ENSG00000196591	rs9481408	T	C	0.290962	-0.00411992	0.00226043	0.068	-0.0477093	0.0094235	4.1314e-07	25.6319	0.0863546	0.050356	0.0863664	0.125536	15	-0.0863546	0.0123432	-0.185052
Mean reticulocyte volume	ENSG00000196591	rs9481408	T	C	0.290962	-0.00183192	0.00233085	0.43	-0.0477093	0.0094235	4.1314e-07	25.6319	0.0383975	0.0494404	0.43737	0.553209	15	-0.0383975	0.0585057	-0.135301
Monocyte count	ENSG00000196591	rs9481408	T	C	0.290962	0.00245236	0.0023007	0.29	-0.0477093	0.0094235	4.1314e-07	25.6319	-0.0514021	0.0492805	0.296924	0.229401	15	0.0514021	0.147992	-0.0451877
Monocyte percentage of white cells	ENSG00000196591	rs9481408	T	C	0.290962	-0.0012577	0.0023348	0.59	-0.0477093	0.0094235	4.1314e-07	25.6319	0.0263617	0.0492143	0.592199	0.336896	15	-0.0263617	0.0700983	-0.122822
Neutrophil count	ENSG00000196591	rs9481408	T	C	0.290962	0.00299859	0.00236138	0.2	-0.0477093	0.0094235	4.1314e-07	25.6319	-0.0628513	0.0510283	0.218063	0.787521	15	0.0628513	0.162867	-0.0371642
Neutrophil percentage of white cells	ENSG00000196591	rs9481408	T	C	0.290962	3.19496e-05	0.00237431	0.99	-0.0477093	0.0094235	4.1314e-07	25.6319	-0.000669672	0.0497664	0.989264	0.451395	15	0.000669672	0.0982118	-0.0968725
Platelet count	ENSG00000196591	rs9481408	T	C	0.290962	0.00701552	0.0023134	0.0024	-0.0477093	0.0094235	4.1314e-07	25.6319	-0.147047	0.0565228	0.00928014	0.0349732	15	0.147047	0.257832	0.0362623
Platelet crit	ENSG00000196591	rs9481408	T	C	0.290962	0.00602131	0.0023261	0.0096	-0.0477093	0.0094235	4.1314e-07	25.6319	-0.126208	0.054759	0.0211781	0.0511225	15	0.126208	0.233536	0.0188804
Platelet distribution width	ENSG00000196591	rs9481408	T	C	0.290962	-0.0022267	0.00236953	0.35	-0.0477093	0.0094235	4.1314e-07	25.6319	0.0466722	0.0505143	0.355517	0.826056	15	-0.0466722	0.0523358	-0.14568
Red blood cell count	ENSG00000196591	rs9481408	T	C	0.290962	0.000874238	0.00229405	0.7	-0.0477093	0.0094235	4.1314e-07	25.6319	-0.0183243	0.0482199	0.703935	0.882624	15	0.0183243	0.112835	-0.0761867
Red cell distribution width	ENSG00000196591	rs9481408	T	C	0.290962	0.00186602	0.00233753	0.42	-0.0477093	0.0094235	4.1314e-07	25.6319	-0.0391123	0.0496006	0.430378	0.0181779	15	0.0391123	0.136329	-0.0581049
Reticulocyte count	ENSG00000196591	rs9481408	T	C	0.290962	-0.000334056	0.00235707	0.89	-0.0477093	0.0094235	4.1314e-07	25.6319	0.0070019	0.0494242	0.887341	0.666297	15	-0.0070019	0.0898695	-0.103873
Reticulocyte fraction of red cells	ENSG00000196591	rs9481408	T	C	0.290962	-0.000427564	0.00236272	0.86	-0.0477093	0.0094235	4.1314e-07	25.6319	0.00896186	0.0495549	0.856488	0.594715	15	-0.00896186	0.0881657	-0.106089
White blood cell count	ENSG00000196591	rs9481408	T	C	0.290962	0.00421503	0.0023347	0.071	-0.0477093	0.0094235	4.1314e-07	25.6319	-0.0883482	0.0519543	0.0890371	0.899459	15	0.0883482	0.190179	-0.0134822
Blood IL6 levels	ENSG00000196591	rs9481408	T	C	0.290962	0.0119	0.0168	0.4795	-0.0477093	0.0094235	4.1314e-07	25.6319	-0.249427	0.355562	0.48299	0.819107	15	0.249427	0.946329	-0.447475
Serum CRP levels	ENSG00000196591	rs9481408	T	C	0.290962	0.00205976	0.00158956	0.2	-0.0477093	0.0094235	4.1314e-07	25.6319	-0.0431731	0.0343916	0.209355	0.080933	15	0.0431731	0.110581	-0.0242344
HDL-C	ENSG00000196591	rs9481408	T	C	0.290962	0.0063	0.0052	0.2227	-0.0477093	0.0094235	4.1314e-07	25.6319	-0.13205	0.112071	0.238689	0.8961	11	0.13205	0.351709	-0.0876092
LDL-C	ENSG00000196591	rs9481408	T	C	0.290962	-0.0033	0.0056	0.7176	-0.0477093	0.0094235	4.1314e-07	25.6319	0.0691689	0.11817	0.558323	0.694775	11	-0.0691689	0.162444	-0.300782
TG	ENSG00000196591	rs9481408	T	C	0.290962	-0.0078	0.005	0.1063	-0.0477093	0.0094235	4.1314e-07	25.6319	0.16349	0.109664	0.136006	0.769284	11	-0.16349	0.0514514	-0.378431
CAD	ENSG00000196591	rs9481408	T	C	0.290962	0.0096	0.0061	0.1138	-0.0477093	0.0094235	4.1314e-07	25.6319	-0.201219	0.133893	0.132881	0.509801	15	0.201219	0.463649	-0.0612113
T2D	ENSG00000196591	rs9481408	T	C	0.290962	-0.0074	0.0086	0.3896	-0.0477093	0.0094235	4.1314e-07	25.6319	0.155106	0.182843	0.396271	0.747535	13	-0.155106	0.203266	-0.513478
BMI	ENSG00000196591	rs9481408	T	C	0.290962	-0.00189078	0.00217479	0.38	-0.0477093	0.0094235	4.1314e-07	25.6319	0.0396313	0.0462514	0.391519	0.0895051	15	-0.0396313	0.0510214	-0.130284
Depression	ENSG00000196591	rs9481408	T	C	0.290962	0.0023	0.0047	0.6217	-0.0477093	0.0094235	4.1314e-07	25.6319	-0.0482086	0.0989724	0.626193	0.692979	15	0.0482086	0.242195	-0.145777
Neuroticism	ENSG00000196591	rs9481408	T	C	0.290962	0.0068024	0.00252408	0.007031	-0.0477093	0.0094235	4.1314e-07	25.6319	-0.14258	0.0599341	0.0173622	0.669968	15	0.14258	0.260051	0.0251092
Depressed affect	ENSG00000196591	rs9481408	T	C	0.290962	0.001553	0.002542	0.5413	-0.0477093	0.0094235	4.1314e-07	25.6319	-0.0325513	0.0536675	0.544159	0.526375	15	0.0325513	0.13774	-0.072637
Worry	ENSG00000196591	rs9481408	T	C	0.290962	0.007597	0.002621	0.003743	-0.0477093	0.0094235	4.1314e-07	25.6319	-0.159235	0.0633031	0.0118884	0.3123	15	0.159235	0.283309	0.0351609
