## Supplementary File 11 for "Statins and antidepressants induce similar *in vitro* gene expression responses"

### Sheet: PCSK9_rs12117661_PCSK9_Blood_GT
Trait	Gene	Genetic_instrument	Effect_allele	Other_allele	Effect_allele_freq	b_GWAS	se_GWAS	p_GWAS	b_eQTL	se_eQTL	p_eQTL	F_stat	b_SMR	se_SMR	p_SMR	p_HEIDI	nsnp_HEIDI	b_SMR_perSDdecrease	Upper_CI_beta	Lower_CI_beta
Basophil count	PCSK9	rs12117661	G	C	0.243087	-0.00132526	0.00257134	0.61	-0.186466	0.0287097	8.31032e-11	42.1834	0.00710725	0.0138332	0.607405	0.537034	13	-0.00710725	0.0200058	-0.0342203
Basophil percentage of white cells	PCSK9	rs12117661	G	C	0.243087	-0.00277553	0.00258035	0.28	-0.186466	0.0287097	8.31032e-11	42.1834	0.0148849	0.0140267	0.288605	0.539405	13	-0.0148849	0.0126074	-0.0423772
Eosinophil count	PCSK9	rs12117661	G	C	0.243087	-0.00244158	0.00246849	0.32	-0.186466	0.0287097	8.31032e-11	42.1834	0.013094	0.0133909	0.328161	0.353841	13	-0.013094	0.0131522	-0.0393402
Eosinophil percentage of white cells	PCSK9	rs12117661	G	C	0.243087	-0.00341501	0.00247709	0.17	-0.186466	0.0287097	8.31032e-11	42.1834	0.0183144	0.0135804	0.177468	0.10876	13	-0.0183144	0.00830318	-0.044932
High light scatter reticulocyte count	PCSK9	rs12117661	G	C	0.243087	0.00870333	0.0024722	0.00043	-0.186466	0.0287097	8.31032e-11	42.1834	-0.0466752	0.0150806	0.00196782	0.359852	13	0.0466752	0.0762332	0.0171172
High light scatter reticulocyte percentage of red cells	PCSK9	rs12117661	G	C	0.243087	0.00759508	0.00247567	0.0022	-0.186466	0.0287097	8.31032e-11	42.1834	-0.0407317	0.0146834	0.00553731	0.422433	13	0.0407317	0.0695112	0.0119522
Immature fraction of reticulocytes	PCSK9	rs12117661	G	C	0.243087	0.00615379	0.00254243	0.016	-0.186466	0.0287097	8.31032e-11	42.1834	-0.0330022	0.0145509	0.0233256	0.689037	13	0.0330022	0.061522	0.00448244
Lymphocyte count	PCSK9	rs12117661	G	C	0.243087	0.00164164	0.00245914	0.5	-0.186466	0.0287097	8.31032e-11	42.1834	-0.00880396	0.0132576	0.506647	0.792702	13	0.00880396	0.0347889	-0.0171809
Lymphocyte percentage of white cells	PCSK9	rs12117661	G	C	0.243087	-0.000587029	0.00250025	0.81	-0.186466	0.0287097	8.31032e-11	42.1834	0.00314818	0.0134174	0.814492	0.339475	13	-0.00314818	0.0231499	-0.0294463
Mean platelet volume	PCSK9	rs12117661	G	C	0.243087	-0.00373924	0.00236639	0.11	-0.186466	0.0287097	8.31032e-11	42.1834	0.0200532	0.0130609	0.124696	0.169015	13	-0.0200532	0.00554616	-0.0456526
Mean reticulocyte volume	PCSK9	rs12117661	G	C	0.243087	-7.78697e-05	0.00246223	0.97	-0.186466	0.0287097	8.31032e-11	42.1834	0.000417608	0.0132049	0.974771	0.933097	13	-0.000417608	0.025464	-0.0262992
Monocyte count	PCSK9	rs12117661	G	C	0.243087	0.00528803	0.00242729	0.029	-0.186466	0.0287097	8.31032e-11	42.1834	-0.0283592	0.0137301	0.0388782	0.173312	13	0.0283592	0.0552702	0.0014482
Monocyte percentage of white cells	PCSK9	rs12117661	G	C	0.243087	0.0039247	0.00246303	0.11	-0.186466	0.0287097	8.31032e-11	42.1834	-0.0210478	0.0136007	0.121731	0.284738	13	0.0210478	0.0477052	-0.00560957
Neutrophil count	PCSK9	rs12117661	G	C	0.243087	0.00138524	0.00249238	0.58	-0.186466	0.0287097	8.31032e-11	42.1834	-0.00742891	0.0134153	0.579739	0.0989369	13	0.00742891	0.0337229	-0.0188651
Neutrophil percentage of white cells	PCSK9	rs12117661	G	C	0.243087	0.000171335	0.00250804	0.95	-0.186466	0.0287097	8.31032e-11	42.1834	-0.000918854	0.0134511	0.945538	0.282736	13	0.000918854	0.027283	-0.0254453
Platelet count	PCSK9	rs12117661	G	C	0.243087	0.00337893	0.0024428	0.17	-0.186466	0.0287097	8.31032e-11	42.1834	-0.0181209	0.0133943	0.176094	0.607656	13	0.0181209	0.0443737	-0.00813193
Platelet crit	PCSK9	rs12117661	G	C	0.243087	0.00221941	0.00246012	0.37	-0.186466	0.0287097	8.31032e-11	42.1834	-0.0119025	0.0133201	0.371549	0.919281	13	0.0119025	0.0380099	-0.0142049
Platelet distribution width	PCSK9	rs12117661	G	C	0.243087	0.00183551	0.00249208	0.46	-0.186466	0.0287097	8.31032e-11	42.1834	-0.00984367	0.0134505	0.464262	0.0739116	13	0.00984367	0.0362066	-0.0165193
Red blood cell count	PCSK9	rs12117661	G	C	0.243087	0.00873484	0.00243156	0.00033	-0.186466	0.0287097	8.31032e-11	42.1834	-0.0468441	0.0149019	0.00166943	0.488334	13	0.0468441	0.0760518	0.0176364
Red cell distribution width	PCSK9	rs12117661	G	C	0.243087	0.000754805	0.00246837	0.76	-0.186466	0.0287097	8.31032e-11	42.1834	-0.00404795	0.0132523	0.760022	0.274478	13	0.00404795	0.0300225	-0.0219266
Reticulocyte count	PCSK9	rs12117661	G	C	0.243087	0.00815501	0.00248479	0.001	-0.186466	0.0287097	8.31032e-11	42.1834	-0.0437346	0.0149304	0.00339805	0.427308	13	0.0437346	0.0729982	0.014471
Reticulocyte fraction of red cells	PCSK9	rs12117661	G	C	0.243087	0.0064446	0.00249106	0.0097	-0.186466	0.0287097	8.31032e-11	42.1834	-0.0345618	0.0143802	0.0162418	0.50958	13	0.0345618	0.062747	0.00637661
White blood cell count	PCSK9	rs12117661	G	C	0.243087	0.00256317	0.00246378	0.3	-0.186466	0.0287097	8.31032e-11	42.1834	-0.013746	0.0133815	0.304305	0.259131	13	0.013746	0.0399737	-0.0124817
Blood IL6 levels	PCSK9	rs12117661	G	C	0.243087	-0.0086	0.0187	0.6476	-0.186466	0.0287097	8.31032e-11	42.1834	0.046121	0.100537	0.646418	0.780785	12	-0.046121	0.150932	-0.243174
Serum CRP levels	PCSK9	rs12117661	G	C	0.243087	0.00318697	0.00246196	0.2	-0.186466	0.0287097	8.31032e-11	42.1834	-0.0170914	0.013463	0.204257	0.691748	13	0.0170914	0.0434789	-0.00929608
HDL-C	PCSK9	rs12117661	G	C	0.243087	0.0045	0.0061	0.4616	-0.186466	0.0287097	8.31032e-11	42.1834	-0.0241331	0.0329241	0.463563	0.0351603	10	0.0241331	0.0886643	-0.0403981
LDL-C	PCSK9	rs12117661	G	C	0.243087	-0.0639	0.0067	7.003e-20	-0.186466	0.0287097	8.31032e-11	42.1834	0.34269	0.0638359	7.94843e-08	0.00828804	10	-0.34269	-0.217572	-0.467808
TG	PCSK9	rs12117661	G	C	0.243087	-0.0145	0.006	0.03784	-0.186466	0.0287097	8.31032e-11	42.1834	0.0777622	0.0343327	0.0235154	0.55505	10	-0.0777622	-0.0104701	-0.145054
CAD	PCSK9	rs12117661	G	C	0.243087	-0.0449	0.0067	2.02395e-11	-0.186466	0.0287097	8.31032e-11	42.1834	0.240795	0.0516294	3.10265e-06	0.0261556	12	-0.240795	-0.139601	-0.341989
BMI	PCSK9	rs12117661	G	C	0.243087	0.000378184	0.00229904	0.87	-0.186466	0.0287097	8.31032e-11	42.1834	-0.00202817	0.0123335	0.869382	0.627536	12	0.00202817	0.0262018	-0.0221455
Depression	PCSK9	rs12117661	G	C	0.243087	0.013	0.005	0.009905	-0.186466	0.0287097	8.31032e-11	42.1834	-0.0697178	0.0288833	0.0157881	0.742245	12	0.0697178	0.126329	0.0131065
Neuroticism	PCSK9	rs12117661	G	C	0.243087	0.00336384	0.00268249	0.2098	-0.186466	0.0287097	8.31032e-11	42.1834	-0.01804	0.0146516	0.218225	0.747195	11	0.01804	0.0467571	-0.0106771
Depressed affect	PCSK9	rs12117661	G	C	0.243087	0.003855	0.002709	0.1547	-0.186466	0.0287097	8.31032e-11	42.1834	-0.020674	0.0148727	0.164511	0.407831	11	0.020674	0.0498245	-0.00847649
Worry	PCSK9	rs12117661	G	C	0.243087	-0.001826	0.00279	0.5129	-0.186466	0.0287097	8.31032e-11	42.1834	0.00979267	0.0150383	0.514929	0.840707	11	-0.00979267	0.0196824	-0.0392677
